# Genetic Risk Factors for Severe and Fatigue Dominant Long COVID and Commonalities with ME/CFS Identified by Combinatorial Analysis

**DOI:** 10.1101/2023.07.13.23292611

**Authors:** Krystyna Taylor, Matthew Pearson, Sayoni Das, Jason Sardell, Karolina Chocian, Steve Gardners

**Affiliations:** PrecisionLife Ltd, Unit 8b Bankside, Hanborough Business Park, OX29 8LJ, UK

**Keywords:** Long COVID, post-acute sequelae of COVID-19, PASC, post-Covid, post-acute COVID syndrome, POTS, ME/CFS, patient stratification, combinatorial analytics

## Abstract

**Background:** Long COVID is a debilitating chronic condition that has affected over 100 million people globally. It is characterized by a diverse array of symptoms, including fatigue, cognitive dysfunction and respiratory problems. Studies have so far largely failed to identify genetic associations, the mechanisms behind the disease, or any common pathophysiology with other conditions such as ME/CFS that present with similar symptoms.

**Methods:** We used a combinatorial analysis approach to identify combinations of genetic variants significantly associated with the development of long COVID and to examine the biological mechanisms underpinning its various symptoms. We compared two subpopulations of long COVID patients from Sano Genetics’ Long COVID GOLD study cohort, focusing on patients with severe or fatigue dominant phenotypes. We evaluated the genetic signatures previously identified in an ME/CFS population against this long COVID population to understand similarities with other fatigue disorders that may be triggered by a prior viral infection. Finally, we also compared the output of this long COVID analysis against known genetic associations in other chronic diseases, including a range of metabolic and neurological disorders, to understand the overlap of pathophysiological mechanisms.

**Results:** Combinatorial analysis identified 73 genes that were highly associated with at least one of the long COVID populations included in this analysis. Of these, 9 genes have prior associations with acute COVID-19, and 14 were differentially expressed in a transcriptomic analysis of long COVID patients. A pathway enrichment analysis revealed that the biological pathways most significantly associated with the 73 long COVID genes were mainly aligned with neurological and cardiometabolic diseases.

Expanded genotype analysis suggests that specific *SNX9* genotypes are a significant contributor to the risk of or protection against severe long COVID infection, but that the gene-disease relationship is context dependent and mediated by interactions with *KLF15* and *RYR3*.

Comparison of the genes uniquely associated with the Severe and Fatigue Dominant long COVID patients revealed significant differences between the pathways enriched in each subgroup. The genes unique to Severe long COVID patients were associated with immune pathways such as myeloid differentiation and macrophage foam cells. Genes unique to the Fatigue Dominant subgroup were enriched in metabolic pathways such as MAPK/JNK signaling. We also identified overlap in the genes associated with Fatigue Dominant long COVID and ME/CFS, including several involved in circadian rhythm regulation and insulin regulation. Overall, 39 SNPs associated in this study with long COVID can be linked to 9 genes identified in a recent combinatorial analysis of ME/CFS patient from UK Biobank.

Among the 73 genes associated with long COVID, 42 are potentially tractable for novel drug discovery approaches, with 13 of these already targeted by drugs in clinical development pipelines. From this analysis for example, we identified TLR4 antagonists as repurposing candidates with potential to protect against long term cognitive impairment pathology caused by SARS-CoV-2. We are currently evaluating the repurposing potential of these drug targets for use in treating long COVID and/or ME/CFS.

**Conclusion:** This study demonstrates the power of combinatorial analytics for stratifying heterogeneous populations in complex diseases that do not have simple monogenic etiologies. These results build upon the genetic findings from combinatorial analyses of severe acute COVID-19 patients and an ME/CFS population and we expect that access to additional independent, larger patient datasets will further improve the disease insights and validate potential treatment options in long COVID.
