## Supplementary File 1 for "Genetic Risk Factors for Severe and Fatigue Dominant Long COVID and Commonalities with ME/CFS Identified by Combinatorial Analysis"

### Sheet: Demographics
Attribute Group	Attribute Name	Question in questionnaire	Type of anwer (single/multiple)	Values
Basic Information	Age	How old are you?	single	numeric
Basic Information	Location	Which city do you live in?	single	text
Basic Information	sex	What sex were you assigned at birth?	single	female
Basic Information	ethnicity	What is your ethnic group? Which one best describes your background?	single	Asian or Asian British
Basic Information	ethnicity_detailed	What is your ethnic group? Which one best describes your background?	single	Asian or Asian British / Bangladeshi
Survery Information	response_created_at			datetime (time the survey was started)
Survery Information	response_updated_at			datetime (most recent time the survey was modified)

### Sheet: Health
Attribute Group	Attribute Name	Question in questionnaire	Type of anwer (single/multiple)	Values
Health: Blood related	med_blood	Please let us know which of these you have been diagnosed with, and/or if a condition you have is not listed.	multiple	anaemias
				coagulation-defects
				fibrinolytic-defects
				non-thrombocytopenic-purpura
				qualitative-platelet-defects
				sickle-cell-anemia
				thalassaemia
				thrombocytopenia
				thrombocytosis
				thrombophilia
				not-in-list
Health: Bone related	med_bone	Please let us know which of these you have been diagnosed with, and/or if a condition you have is not listed.	multiple	carpal-tunnel-syndrome
				craniosynostosis
				fracture
				gout
				osteoarthritis
				osteogenesis-imperfecta
				osteomyelitis
				osteoporosis
				pagets-disease
				polymyalgia-rheumatica
				rheumatoid-arthritis
				rickets
				scoliosis
				spondylosis
				not-in-list
Health: Cancers	med_cancer	Please let us know which of these you have been diagnosed with, and/or if a condition you have is not listed.	multiple	adenoid-cystic-carcinoma
				adrenal-gland-cancer
				amyloidosis
				anal-cancer
				basal-cell-carcinoma
				bile-duct-cancer
				birt-hogg-dube-syndrome
				bladder-cancer
				bone-cancer
				brain-tumor
				breast-cancer
				carcinoid-tumor
				cervical-cancer
				colorectal-cancer
				ductal-carcinoma
				endometrial-cancer
				esophageal-cancer
				gastric-cancer
				islet-cell-tumor
				juvenile-polyposis-syndrome
				kidney-cancer
				laryngeal-cancer
				acute-lymphoblastic-leukemia
				acute-lymphocytic-leukemia
				acute-myeloid-leukemia
				chronic-lymphocytic-leukemia
				chronic-myeloid-leukemia
				liver-cancer
				lobular-carcinoma
				lung-cancer
				lung-cancer-small-cell
				lymphoma-hodgkins
				lymphoma-non-hodgkins
				malignant-glioma
				melanoma
				meningioma
				multiple-myeloma
				myelodysplastic-syndrome
				nasopharyngeal-cancer
				neuroendocrine-tumor
				oral-cancer
				osteosarcoma
				ovarian-cancer
				pancreatic-cancer
				pancreatic-neuroendocrine-tumors
				parathyroid-cancer
				penile-cancer
				peritoneal-cancer
				peutz-jeghers-syndrome
				pituitary-gland-tumor
				polycythemia-vera
				prostate-cancer
				renal-cell-carcinoma
				retinoblastoma
				salivary-gland-cancer
				sarcoma
				skin-cancer
				small-intestine-cancer
				stomach-cancer
				testicular-cancer
				thymoma
				thyroid-cancer
				uterine-cancer
				vaginal-cancer
				wilms-tumor
				not-in-list
Health: Cardio-vascular	med_cardiovascular	Please let us know which of these you have been diagnosed with, and/or if a condition you have is not listed.	multiple	arrhythmias
				aorta-disease
				coronary-artery-disease
				congenital-heart-disease
				deep-vein-thrombosis-and-pulmonary-embolism
				familial-hypercholesterolaemia
				heart-attack
				heart-failure
				cardiomyopathy
				heart-valve-disease
				marfan-syndrome
				pericardial-disease
				peripheral-vascular-disease
				rheumatic-heart-disease
				stroke
				vascular-disease
				not-in-list
Health: Digestive system	med_digestive	Please let us know which of these you have been diagnosed with, and/or if a condition you have is not listed.	multiple	barretts-oesophagus
				bowel-obstruction
				celiac-disease
				crohns-disease
				diverticulitis
				gallstones
				gastric-ulcers
				gastritis
				gastroesophageal-reflux-disease
				hemorrhoids
				irritable-bowel-syndrome
				necrotising-enterocolitis
				oesophagitis
				pernicious-anemia
				pyloric-stenosis
				ulcerative-colitis
				not-in-list
Health: Endocrine, nutritional or metabolic	med_metabolic_endocrine	Please let us know which of these you have been diagnosed with, and/or if a condition you have is not listed.	multiple	type-1-diabetes
				type-2-diabetes
				gauchers-disease
				glucose-galactose-malabsorption
				hereditary-hemochromatosis
				maple-syrup-urine-disease
				phenylketonuria
				medium-chain-acyl-coa-dehydrogenase-deficiency
				glycogen-storage-disease
				galactosemia
				congenital-disorders-of-glycosylation
				lysosomal-storage-disorders
				organic-acidemias
				mitochondrial-disorders
				not-in-list
Health: Immune system	med_immune	Please let us know which of these you have been diagnosed with, and/or if a condition you have is not listed.	multiple	ankylosing-spondylitis
				celiac-disease
				chronic-inflammatory-demyelinating-polyneuropathy
				graves-disease
				guillain-barre-syndrome
				hashimotos-thyroiditis
				inflammatory-bowel-disease
				multiple-sclerosis
				myasthenia-gravis
				psoriasis
				rheumatoid-arthritis
				sjogrens-syndrome
				systemic-lupus-erythematosus
				type-1-diabetes-mellitus
				vasculitis
				not-in-list
Health: Liver, Pancreas, Spleen & Kidney	med_liver_pancreas_spleen_kidney	Please let us know which of these you have been diagnosed with, and/or if a condition you have is not listed.	multiple	acute-kidney-failure
				acute-pancreatitis
				alcoholic-liver-disease
				autosomal-dominant-polycystic-kidney-disease
				autosomal-dominant-tubulointerstitial-disease
				cholangitis
				cholecystolithiasis
				chronic-kidney-disease
				chronic-pancreatitis
				cirrhosis
				cystitis
				fatty-liver-disease
				hepatic-fibrosis
				hepatitis
				liver-abscesses
				nafld-or-nash
				nephritic-syndrome
				nephritis
				nephrocalcinosis
				nephronophthisis
				nephrotic-syndrome
				nonfamilial-nongenetic-cystic-kidney-disease
				obstructive-or-reflux-nephropathy
				persistent-proteinuria-or-albuminuria
				pyonephrosis
				recurrent-urinary-tract-infections
				spleen-fibrosis
				spleen-infarction
				spleen-laceration-or-rupture
				splenic-cyst
				splenomegaly
				splenosis
				urethritis
				urolithiasis
				not-in-list
Health: Mental health	med_mh	Please let us know which of these you have been diagnosed with, and/or if a condition you have is not listed.	multiple	anxiety-and-panic-attacks
				bipolar-disorder
				body-dysmorphic-disorder
				borderline-personality-disorder
				depression
				eating-disorders
				obsessive-compulsive-disorder
				panic-attacks
				paranoia
				personality-disorders
				phobias
				post-traumatic-stress-disorder
				premenstrual-dysphoric-disorder
				psychosis
				schizoaffective-disorder
				schizophrenia
				seasonal-affective-disorder
				self-harm
				sleep-problems
				stress
				tardive-dyskinesia
				not-in-list
Health: Nervous system & brain	med_neurological	Please let us know which of these you have been diagnosed with, and/or if a condition you have is not listed.	multiple	amyotrophic-lateral-sclerosis
				alzheimers-disease
				aneurysm
				ataxia
				bells-palsy
				brain-injury
				cerebral-palsy
				chronic-fatigue-syndrome
				dementia
				dizziness
				dystonia
				epilepsy
				guillain-barre-syndrome
				headaches
				lewy-body-disease
				migraines
				mild-cognitive-impairment
				multiple-sclerosis
				muscular-dystrophy
				neuralgia
				neuropathy
				parkinsons-disease
				seizures
				spinal-cord-injury
				spinal-deformity
				stroke
				tic-disorders
				vertigo
				not-in-list
Health: Pregnancy complications	med_pregnancy_complications	Please let us know which of these you have been diagnosed with, and/or if a condition you have is not listed.	multiple	eclampsia
				ectopic-pregnancy
				gestational-diabetes
				hyperemesis-gravidum
				placental-abruption
				placenta-previa
				postnatal-depression
				preeclampsia
				pregnancy-related-anemia
				prenatal-depression
				preterm-labour
				recurrent-miscarriage
				urinary-tract-infection
				not-in-list
Health: Lung & Respiratory system	med_respiratory	Please let us know which of these you have been diagnosed with, and/or if a condition you have is not listed.	multiple	acute-bronchitis
				acute-respiratory-distress-syndrome
				asthma
				chronic-obstructive-pulmonary-disease
				chronic-bronchitis
				cystic-fibrosis
				emphysema
				interstitial-lung-disease
				pleural-effusion
				pulmonary-edema
				pulmonary-embolism
				pulmonary-hypertension
				pneumoconiosis
				pneumonias
				pneumothorax
				tuberculosis
				not-in-list
Health: Senses	med_sense	Please let us know which of these you have been diagnosed with, and/or if a condition you have is not listed.	multiple	blindness-visual-impairment
				cataracts
				deafness
				glaucoma
				microphthalmia
				nystagmus
				ptosis
				sensory-processing-disorder
				strabismus
				not-in-list
Health: Skin related	med_skin	Please let us know which of these you have been diagnosed with, and/or if a condition you have is not listed.	multiple	acne
				athletes-foot
				contact-dermatitis
				eczema
				herpes-zoster
				impetigo
				keratosis
				psoriasis
				rosacea
				urticaria
				vitiligo
				warts
				not-in-list
Health: Sexual / Reproductive health	med_srh	Please let us know which of these you have been diagnosed with, and/or if a condition you have is not listed.	multiple	dysmenorrhea
				endometriosis
				hypogonadism
				impotence
				interstitial-cystitis
				male-factor-infertility
				polycystic-ovary-syndrome
				premature-ejaculation
				primary-infertility
				reproductive-tract-infections
				secondary-infertility
				uterine-fibroids
				not-in-list
Health: Covid	self_diagnosed_covid19	Have you had (or do you think you have had) Covid-19	single	yes
				no
Health: Covid	med_diagnosed_covid19	Did you receive a medical diagnosis or treatment from a doctor, or test positive for Covid-19?	single	yes
				no
Survery Information	response_created_at			datetime (time the survey was started)
Survery Information	response_updated_at			datetime (most recent time the survey was modified)

### Sheet: COVID
Attribute Group	Attribute Name	Question in questionnaire	Type of answer (single / multiple)	Values
Covid	had_covid	Have you, or do you believe you have, had COVID-19?	single	Yes/No
Covid	diagnosis_based_on	If you believe you have had COVID-19, is this based on (please select one)	single	Symptoms alone
Covid				Symptoms + contact with a PCR positive COVID-19 patient
Covid				A PCR or antigen COVID-19 Test (e.g. a swab through test and trace, or in the hospital)
Covid				Antibody test (a blood test though a screening program)
Covid				I have ME/CFS or other chronic fatigue (e.g. Long COVID) diagnosis
Covid	date_diagnosed_covid	When were you first diagnosed with COVID-19? Please enter the approximate date. If you were not formally diagnosed, then please choose when you first started experiencing symptoms	single	Date
Covid	date_recovered_from_covid	When did you fully recover from your COVID-19 infection? Please enter the approximate date. If you are still experiencing symptoms, enter today's date	single	Date
Covid	hospitalised	Were you hospitalised because of your COVID-19 infection?	single	Yes/No
Covid	further_problems_after_discharge	Have you had any further medical problems since your discharge from the hospital?	single	Yes/No
Covid	rehospitalised	Have you needed to go back to the hospital as a result of these medical problems?	single	Yes/No
Covid	health_service_help	Have you used any health services to treat your COVID-19 infection or post-COVID-19 problems (e.g. your GP?)	single	Yes/No
Covid	initial_symptoms	We’re going to ask some questions about how you might have been affected since your illness. If there are other ways that you’ve been affected then there will be a chance to let us know these at the end.How severe were your initial COVID-19 symptoms?	single	No symptoms
				Mild symptoms (could continue with most activities with only mild inconvenience)
				Moderate symptoms (was not admitted to hospital, but I really knew I was sick)
				Short hospital stay (less than 5 days)
				Longer hospital stay needing oxygen therapy and/or HDU/ITU
Covid	breathlessness_rest_pre_covid	On a scale of 0-10, with 0 being not breathless at all, and 10 being extremely breathless, how breathless are you in the following situations? Enter 'Not applicable' if you do not perform this activity. At rest, pre-COVID-19	single	int (0-10)
Covid	breathlessness_rest_current	On a scale of 0-10, with 0 being not breathless at all, and 10 being extremely breathless, how breathless are you in the following situations? Enter 'Not applicable' if you do not perform this activity. At rest, now	single	int (0-10)
Covid	breathlessness_dressing_pre_covid	On a scale of 0-10, with 0 being not breathless at all, and 10 being extremely breathless, how breathless are you in the following situations? Enter 'Not applicable' if you do not perform this activity. On dressing yourself, pre-COVID-19	single	int (0-10)
				Not applicable
Covid	breathlessness_dressing_current	On a scale of 0-10, with 0 being not breathless at all, and 10 being extremely breathless, how breathless are you in the following situations? Enter 'Not applicable' if you do not perform this activity. On dressing yourself, now	single	int (0-10)
				Not applicable
Covid	breathlessness_climbing_stairs_pre_covid	On a scale of 0-10, with 0 being not breathless at all, and 10 being extremely breathless, how breathless are you in the following situations? Enter 'Not applicable' if you do not perform this activity. On walking up a flight of stairs, pre-COVID-19	single	int (0-10)
				Not applicable
Covid	breathlessness_climbing_stairs_current	On a scale of 0-10, with 0 being not breathless at all, and 10 being extremely breathless, how breathless are you in the following situations? Enter 'Not applicable' if you do not perform this activity. On walking up a flight of stairs, now	single	int (0-10)
				Not applicable
Covid	breathing_problem_symptoms	Have you developed any changes in the sensitivity of your throat such as troublesome cough or noisy breathing?	single	Yes/No
Covid	breathing_problem_symptoms_severity	If yes, please rate the significance of impact on a scale of 0-10 (0 being no impact, 10 being significant impact)	single	int (0-10)
				Not applicable
Covid	voice_symptoms	Have you or your family noticed any changes to your voice such as difficulty being heard, altered quality of the voice, your voice tiring by the end of the day or an inability to alter the pitch of your voice?	single	Yes/No
Covid	voice_symptoms_severity	If yes, please rate the significance of impact on a scale of 0-10 (0 being no impact, 10 being significant impact)	single	int (0-10)
				Not applicable
Covid	swallowing_symptoms	Are you having difficulties eating, drinking or swallowing such as coughing, choking or avoiding any food or drinks?	single	Yes/No
Covid	swallowing_symptoms_severity	If yes, please rate the significance of impact on a scale of 0-10 (0 being no impact, 10 being significant impact)	single	int (0-10)
				Not applicable
Covid	nutrition_symptoms	Are you or your family concerned that you have ongoing weight loss or any ongoing nutritional concerns as a result of COVID-19?	single	Yes/No
Covid	nutrition_symptoms_severity	Please rank your lack of appetite or interest in eating on a scale of 0-10 since COVID-19 (0 being same as usual/no problems, 10 being very severe problems/reduction)	single	int (0-10)
Covid	mobility_problems_severity_pre_covid	On a 0-10 scale, how severe are any problems you have in walking about? (0 means I have no problems, 10 means I am completely unable to walk about). Pre-COVID-19	single	int (0-10)
Covid	mobility_problems_severity_now	On a 0-10 scale, how severe are any problems you have in walking about? (0 means I have no problems, 10 means I am completely unable to walk about). Now	single	int (0-10)
Covid	fatigue_symptoms	Do you become fatigued more easily compared to before your illness?	single	Yes/No
Covid	fatigue_pre_covid	If yes, how severely does this affect your mobility, personal cares, activities or enjoyment of life? (0 being not affecting, 10 being very severely impacting). Pre-COVID-19	single	int (0-10)
				Not applicable
Covid	fatigue_now	If yes, how severely does this affect your mobility, personal cares, activities or enjoyment of life? (0 being not affecting, 10 being very severely impacting). Now	single	int (0-10)
				Not applicable
Covid	personal_care_difficulties_pre_covid	On a 0-10 scale, how severe are any problems you have in personal care such as washing and dressing yourself? (0 means I have no problems, 10 means I am completely unable to do my personal care). Pre-COVID-19	single	int (0-10)
Covid	personal_care_difficulties_now	On a 0-10 scale, how severe are any problems you have in personal care such as washing and dressing yourself? (0 means I have no problems, 10 means I am completely unable to do my personal care). Now	single	int (0-10)
Covid	bowel_control_symptoms	Since your illness are you having any new problems with: Controlling your bowel	single	Yes/No
Covid	bladder_control_symptoms	Since your illness are you having any new problems with: Controlling your bladder	single	Yes/No
Covid	usual_activities_difficulty_pre_covid	On a 0-10 scale, how severe are any problems you have in doing your usual activities, such as your household role, leisure activities, work or study? (0 means I have no problems, 10 means I am completely unable to do my usual activities): Pre-COVID-19	single	int (0-10)
Covid	usual_activities_difficulty_now	On a 0-10 scale, how severe are any problems you have in doing your usual activities, such as your household role, leisure activities, work or study? (0 means I have no problems, 10 means I am completely unable to do my usual activities): Now	single	int (0-10)
Covid	chest_pain_pre_covid	On a 0-10 scale, how severe is any chest pain or discomfort you have? (0 means I have no pain or discomfort, 10 means I have extremely severe pain & discomfort): Pre-COVID-19	single	int (0-10)
Covid	chest_pain_now	On a 0-10 scale, how severe is any chest pain or discomfort you have? (0 means I have no pain or discomfort, 10 means I have extremely severe pain & discomfort): Now	single	int (0-10)
Covid	muscle_pain_pre_covid	On a 0-10 scale, how severe is any muscle pain or discomfort you have? (0 means I have no pain or discomfort, 10 means I have extremely severe pain & discomfort): Pre-COVID-19	single	int (0-10)
Covid	muscle_pain_now	On a 0-10 scale, how severe is any muscle pain or discomfort you have? (0 means I have no pain or discomfort, 10 means I have extremely severe pain & discomfort): Now	single	int (0-10)
Covid	concentrating_symptoms	Since your illness have you had new or worsened difficulty with: Concentrating	single	Yes/No
Covid	short_term_memory_symptoms	Since your illness have you had new or worsened difficulty with: Short term memory	single	Yes/No
Covid	communication_symptoms	Have you or your family noticed any change in the way you communicate with people, such as making sense of things people say to you, putting thoughts into words, difficulty reading or having a conversation?	single	Yes/No
Covid	communication_symptoms_severity	If yes please rate the significance of impact on a scale of 0-10: Pre-COVID-19	single	int (0-10)
				Not applicable
Covid	anxiety_pre_covid	On a 0-10 scale, how severe is the anxiety you are experiencing? (0 means I am not anxious, 10 means I am extremely anxious): Pre-COVID-19	single	int (0-10)
Covid	anxiety_now	On a 0-10 scale, how severe is the anxiety you are experiencing? (0 means I am not anxious, 10 means I am extremely anxious): Now	single	int (0-10)
Covid	depression_pre_covid	On a 0-10 scale, how severe is the depression you are experiencing? (0 means I am not depressed, 10 means I have extreme depression): Pre-COVID-19	single	int (0-10)
Covid	depression_now	On a 0-10 scale, how severe is the depression you are experiencing? (0 means I am not depressed, 10 means I have extreme depression): Now	single	int (0-10)
Covid	unwanted_memories	Post-traumatic stress disorder screen Have you had any unwanted memories of your illness or hospital admission (whilst you were awake, so not counting dreams)?	single	Yes/No
Covid	unwanted_memories_severity	If yes, how much do these memories bother you? Is the distress	single	mild
				moderate
				severe
				extreme
				not applicable
Covid	unpleasant_dreams	Have you had any unpleasant dreams about your illness or hospital admission?	single	Yes/No
Covid	unpleasant_dreams_severity	If yes, how much do these dreams bother you? Is the distress	single	mild
				moderate
				severe
				extreme
				not applicable
Covid	avoiding_thinking_of_illness	Have you tried to avoid thoughts or feelings about your illness or hospital admission?	single	Yes/No
Covid	avoiding_thinking_of_illness_severity	If yes, how much effort do you make to avoid these thoughts or feelings?	single	mild
				moderate
				severe
				extreme
				not applicable
Covid	thoughts_of_harming_self	Are you currently having thoughts about harming yourself in any way?	single	Yes/No
Covid	overall_health_pre_covid	How good or bad is your health overall? (10 means the best health you can imagine. 0 means the worst health you can imagine.): Pre-COVID-19	single	int (0-10)
Covid	overall_health_now	How good or bad is your health overall? (10 means the best health you can imagine. 0 means the worst health you can imagine.): Now	single	int (0-10)
Covid	employment_status_pre_lockdown	What was your employment status before COVID-19 Lockdown?	single	Working full-time
				Working part-time
				Not working
Covid	employment_status_before_illness	What was your employment status before you became ill?	single	Working full-time
				Working part-time
				Not working
Covid	has_illness_reduced_work_hours	Has your COVID-19 infection or post-COVID-19 symptoms caused you to reduce your working hours?	single	No
				Yes (I have had to reduce my working hours)
				Yes (I have had to stop working)
Covid	employment_status_now	What is your employment status now?	single	Working full-time
				Working part-time
				Not working
Covid	other_notes	Are you experiencing any other new problems since your illness we haven't mentioned?	single	Text
Survery Information	response_created_at			datetime (time the survey was started)
Survery Information	response_updated_at			datetime (most recent time the survey was modified)
