## Supplementary File 2 for "Genetic Risk Factors for Severe and Fatigue Dominant Long COVID and Commonalities with ME/CFS Identified by Combinatorial Analysis"

### Sheet: Data Description
# List of disease-associated critical SNPs and genes identified by the PrecisionLife platform in the three long COVID cohorts. Additional columns include gene associations from publicly available cell/tissue-specific eQTL and chromatin-interaction (Hi-C) data.
Column name	Description
SNP ID	SNP ID in dataset
Chromosome	Chromosome number
Position in Build	Genomic position in GRCh38
Variants (Ref/Alt)	Reference and Alternate alleles of genetic variant
Mapped Gene(s)	Gene(s) mapped to SNP by Precisionlife platform
eQTL eGene associations from GTEx (Tissue-specificity, p < 0.05)	Tissue-specific gene association for SNP from expression quantitative trait loci (eQTL) data in GTEx. Only associations with p < 0.05 are reported. All tissues have not been reported in this table where one gene has evidence in more than 5 tissues.
Promoter-based Gene association (Tissue-specificity)	Tissue-specific gene association for SNP from promoter0centered long-range chromatin interaction data from Jung et. al (Nat Genet., 2019).
Closest Gene (distance in basepairs)	Closest gene is reported for SNP along with the distance in basepairs.

### Sheet: Standard cohort
SNP ID	Chromosome	Position in Build	Variants (Ref/Alt)	Mapped Gene(s)	eQTL eGene associations from GTEx (Tissue-specificity, p < 0.05)	Promoter-based Gene association (Tissue-specificity)	Closest Gene (distance in basepairs)
rs7531530	1	1554290	C/T	SSU72	SSU72 (Heart_Left_Ventricle, Thyroid, Brain_Cortex among others); TMEM240 (Thyroid); ATAD3C (Esophagus_Mucosa, Adipose_Subcutaneous, Esophagus_Muscularis); RP5-832C2.5 (Whole_Blood, Cells_Cultured_fibroblasts)	ATAD3A (Dorsolateral_Prefrontal_Cortex)	SSU72 (0)
rs11117918	1	217735419	C/A	SPATA17	GPATCH2 (Brain_Putamen_basal_ganglia); SPATA17 (Testis)		SPATA17 (0)
rs11805932	1	7461419	G/A	CAMTA1			CAMTA1 (0)
rs13025715	2	37799056	C/T	AC010878.1			AC010878.1 (17860)
GSA-rs6719620	2	23245213	C/A	AC018467.1			AC018467.1 (46157)
rs77669679	2	214285271	T/G	SPAG16, AC068051.1			AC068051.1 (0)
GSA-rs73920121	2	23236008	G/A	AC018467.1			AC018467.1 (36952)
GSA-rs4560066	2	23238565	A/G	AC018467.1			AC018467.1 (39509)
rs3806512	2	25983137	T/C	KIF3C	SELENOI (Brain_Cerebellum)	DTNB (Lymphoblastoid_cell_lines)	KIF3C (388)
GSA-rs12713741	2	25984552	G/A			KCNK3 (Aorta)	KIF3C (1803)
rs2384319	2	25983386	T/G			DTNB (Lymphoblastoid_cell_lines)	KIF3C (637)
rs988140	3	137918636	T/C	HSPA8P9	CLDN18 (Lung)		HSPA8P9 (36399)
rs8180093	3	183924515	G/A	ABCC5	ABCC5 (Brain_Cerebellum, Esophagus_Mucosa, Whole_Blood, Skin_Sun_Exposed_Lower_leg, Skin_Not_Sun_Exposed_Suprapubic, Testis); MAP6D1 (Skin_Sun_Exposed_Lower_leg)	ECE2 (Trophoblast),ALG3 (Trophoblast)	ABCC5 (0)
rs13116385	4	102452129	G/A	AC098487.1	UBE2D3 (Artery_Aorta)		AC098487.1 (2119)
rs13115793	4	37301370	G/A	NWD2			NWD2 (0)
exm2270218	5	75054265	C/T			IQGAP2 (Lymphoblastoid_cell_lines)	GCNT4 (1495)
rs400042	5	31692769	G/A	PDZD2			PDZD2 (0)
rs4383715	5	82882038	G/A	LINC01338			LINC01338 (22080)
rs7456436	7	44935	C/T		AC093627.8 (Heart_Left_Ventricle, Thyroid, Esophagus_Gastroesophageal_Junction, Liver among others)	FAM20C (Thymus)	AC215522.1 (7458)
GSA-rs112460771	7	154681607	C/T	DPP6		AC008060.7 (Spleen)	DPP6 (0)
GSA-rs4725817	7	149518938	A/C	ZNF746			ZNF746 (21121)
rs7808098	7	16787597	A/G	TSPAN13			TSPAN13 (3061)
rs4628275	8	5925727	C/T			CSMD1 (Dorsolateral_Prefrontal_Cortex)	RN7SKP159 (14491)
GSA-rs7831023	8	71328985	T/C	EYA1			EYA1 (0)
rs1329801	8	131069357	T/C			FAM49B (Trophoblast)	ADCY8 (28448)
GSA-rs2509101	11	96042704	T/C	MAML2			MAML2 (0)
rs822102	12	100999133	C/T	ANO4			ANO4 (0)
rs12316216	12	109055850	G/A	USP30	USP30 (Heart_Left_Ventricle, Thyroid, Muscle_Skeletal, Nerve_Tibial among others); KCTD10 (Heart_Left_Ventricle); USP30-AS1 (Adrenal_Gland)	DAO (Dorsolateral_Prefrontal_Cortex),SSH1 (Dorsolateral_Prefrontal_Cortex)	USP30 (0)
rs10841937	12	22081199	A/G	ST8SIA1			ST8SIA1 (0)
rs10774794	12	115195625	C/T			TBX3 (Adrenal_Gland)	AC078880.1 (67546)
rs9566690	13	41082023	G/A	WBP4	WBP4 (Skin_Sun_Exposed_Lower_leg, Cells_Cultured_fibroblasts)	AL133318.1 (Psoas)	WBP4 (0)
rs4942705	13	47844884	T/G	SUCLA2	SUCLA2 (Muscle_Skeletal, Artery_Tibial, Cells_Cultured_fibroblasts, Esophagus_Muscularis, Colon_Transverse)	ESD (Aorta)	SUCLA2 (0)
GSA-rs9315024	13	30664409	A/G			SLC7A1 (Dorsolateral_Prefrontal_Cortex)	USPL1 (3639)
rs11842552	13	30668098	C/A			SLC7A1 (Dorsolateral_Prefrontal_Cortex)	USPL1 (7328)
rs8009664	14	51038164	T/C	TRIM9			TRIM9 (0)
rs8015386	14	99585412	A/C	CCDC85C		C14orf64 (Dorsolateral_Prefrontal_Cortex)	CCDC85C (0)
rs16940942	16	86355146	G/A	LINC00917			LINC00917 (5458)
rs389592	16	83733769	G/A	CDH13, AC009063.2			AC009063.2 (0)
GSA-rs12971048	18	78512239	G/A	AC012572.1			AC012572.1 (5829)
GSA-rs12454327	18	7306692	C/T			SOGA2 (Dorsolateral_Prefrontal_Cortex)	RF00554 (5539)
GSA-rs17417941	18	9632398	C/T	PPP4R1-AS1			PPP4R1-AS1 (13035)
rs16983200	19	51883470	G/A	ZNF577	ZNF577 (Heart_Left_Ventricle, Brain_Putamen_basal_ganglia among others), CTC-471J1.11 (Brain_Putamen_basal_ganglia, Thyroid among others), ZNF649 (Thyroid, Nerve_Tibial among others)		ZNF577 (0)
rs4815184	20	23257091	C/T			CST2 (Fibroblast)	AL390037.1 (63868)
rs131929	22	47062871	G/A	TBC1D22A	TBC1D22A (Pancreas)	ATXN10 (Dorsolateral_Prefrontal_Cortex)	TBC1D22A (0)
rs6007414	22	45035915	A/G			PARVB (Spleen)	PHF21B (25910)

### Sheet: Severe cohort
SNP ID	Chromosome	Position in Build	Variants (Ref/Alt)	Mapped Gene(s)	eQTL eGene associations from GTEx (Tissue-specificity, p < 0.05)	Promoter-based Gene association (Tissue-specificity)	Closest Gene (distance in basepairs)
GSA-rs78939910	1	42777709	A/C	AC098484.3, C1orf50		CLDN19 (Lung)	AC098484.3 (0)
rs1933613	1	209188898	A/C	AC092810.3			AC092810.3 (0)
rs2272803	1	11838732	G/T	CLCN6	CLCN6, 9.93946e-06, Esophagus_Gastroesophageal_Junction), (MTHFR, 2.76076e-08, Skin_Not_Sun_Exposed_Suprapubic), (CLCN6, 7.15275e-08, Muscle_Skeletal), (MTHFR, 9.56509e-18, Whole_Blood), (CLCN6, 9.63776e-15, Whole_Blood), (CLCN6, 1.79821e-13, Artery_Tibial), (CLCN6, 7.73463e-14, Nerve_Tibial), (CLCN6, 4.37899e-06, Skin_Sun_Exposed_Lower_leg), (MTHFR, 1.50587e-05, Cells_Cultured_fibroblasts), (NPP…	NPPB (Trophoblast)	CLCN6 (0)
rs56326015	1	230502927	C/A	AL133516.1			AL133516.1 (66105)
rs74151275	1	244027496	A/G	AL591885.1		C1orf100 (Aorta)	AL591885.1 (0)
rs7514220	1	209151693	T/C	AC092810.3			AC092810.3 (0)
GSA-rs116450859	2	104484611	G/A	LINC01102			LINC01102 (0)
GSA-rs76854074	2	83935465	C/T	AC016908.1			AC016908.1 (95676)
GSA-rs79679468	2	83834736	C/T	RNU6-1312P			RNU6-1312P (176894)
rs10930411	2	170274676	G/T	MYO3B			MYO3B (0)
rs12623781	2	30889567	G/A	AC009301.1		LBH (Lymphoblastoid_cell_lines)	AC009301.1 (0)
rs6716743	2	241768657	G/A	D2HGDH	D2HGDH, 6.78007e-09, Thyroid), (D2HGDH, 6.7858e-06, Esophagus_Gastroesophageal_Junction), (D2HGDH, 2.07313e-06, Skin_Not_Sun_Exposed_Suprapubic), (D2HGDH, 5.12767e-06, Whole_Blood), (D2HGDH, 6.87627e-09, Artery_Tibial), (D2HGDH, 4.8085e-07, Uterus), (D2HGDH, 2.65974e-12, Nerve_Tibial), (D2HGDH, 7.74614e-08, Skin_Sun_Exposed_Lower_leg), (D2HGDH, 0.000209066, Cells_Cultured_fibroblasts), (D2HGDH, 5…	CAPN10 (Dorsolateral_Prefrontal_Cortex)	D2HGDH (0)
GSA-rs13061104	3	12675822	G/T			RAF1 (Trophoblast)	CRIP1P1 (1939)
rs16861205	3	186843845	G/A	ADIPOQ	RFC4, 3.42292e-07, Thyroid), (RFC4, 2.73409e-07, Esophagus_Gastroesophageal_Junction), (RFC4, 2.74966e-08, Skin_Not_Sun_Exposed_Suprapubic), (RFC4, 3.18048e-05, Stomach), (SNORA63, 6.24629e-06, Brain_Cortex), (RFC4, 1.08658e-07, Esophagus_Mucosa), (RFC4, 6.33128e-09, Pituitary), (RFC4, 3.18688e-05, Nerve_Tibial), (RFC4, 2.78836e-12, Skin_Sun_Exposed_Lower_leg), (RFC4, 1.45708e-05, Spleen), (RFC4,…	SST (Fibroblast)	ADIPOQ (0)
rs6789946	3	177656243	T/C	LINC00578	RP11-114M1.1, 4.23991e-07, Thyroid), (LINC02015, 2.91122e-05, Esophagus_Muscularis		LINC00578 (0)
rs7646736	3	194005908	C/T	AC024559.1, LINC02028		HES1 (Aorta)	LINC02028 (0)
GSA-rs112932700	4	7306951	G/A	SORCS2		SORCS2 (Gastric)	SORCS2 (0)
rs13131918	4	24871982	G/A	CCDC149	SOD3 (Pancreas)	CCDC149 (Pancreas)	CCDC149 (0)
rs1830461	4	103983608	A/G	LINC02503		CISD2 (Psoas),UBE2D3 (Psoas)	LINC02503 (0)
rs4364244	4	22392250	A/G	ADGRA3		KCNIP4 (Dorsolateral_Prefrontal_Cortex)	ADGRA3 (0)
rs4862073	4	182505904	A/G	TENM3			TENM3 (0)
GSA-rs1532164	5	77982370	T/C			LHFPL2 (Bladder)	AP3B1 (18156)
rs2025994	6	157785869	G/A	SNX9		ZDHHC14 (Hippocampus)	SNX9 (0)
rs2795078	6	92633489	A/G	AL359987.1	RP11-127B16.1 (Testis)		AL359987.1 (221)
GSA-rs1109968	7	77262168	A/G	CCDC146			CCDC146 (0)
GSA-rs58438895	7	77270395	A/G	CCDC146		PHTF2 (Fibroblast),TMEM60 (Fibroblast)	CCDC146 (0)
GSA-rs12681911	8	13959287	C/T	AC022690.1			AC022690.1 (49507)
GSA-rs2582469	8	136780296	G/A	LINC02055			LINC02055 (0)
GSA-rs34882716	8	6805309	A/G			DEFA5 (Mesendoderm)	XKR5 (3209)
GSA-rs56248027	8	13960302	A/G	AC022690.1			AC022690.1 (50522)
GSA-rs56785880	8	13949969	G/A	AC022690.1			AC022690.1 (40189)
rs1481687	8	13535245	G/A	DLC1	KIAA1456 (Adipose_Subcutaneous)	KIAA1456 (Aorta)	DLC1 (0)
rs1485534	8	13974777	C/A	AC023538.1			AC023538.1 (47911)
rs2253765	8	136772172	C/T	LINC02055			LINC02055 (0)
rs7006666	8	13629397	C/A	AC022832.2			AC022832.2 (248)
GSA-rs10121074	9	4596246	C/T	SPATA6L		PPAPDC2 (Liver)	SPATA6L (0)
GSA-rs10811009	9	1876592	A/G			DMRT2 (Mesenchymal_Stem_Cell)	AL591644.1 (101193)
GSA-rs116859567	9	30306652	A/C	LINC01242			LINC01242 (82284)
GSA-rs2073925	9	133161872	G/A	GBGT1, AL162417.1		AL354898.1 (Spleen)	GBGT1 (0)
GSA-rs7022128	9	1876048	A/C			DMRT2 (Mesenchymal_Stem_Cell)	AL591644.1 (101737)
GSA-rs72715247	9	28763063	T/C	LINGO2			LINGO2 (92777)
rs4986790	9	117713024	A/G	AL160272.2, TLR4		TNFSF15 (Thymus)	TLR4 (0)
GSA-rs11814998	10	93632754	T/C	PDE6C		BTAF1 (Bladder)	PDE6C (0)
rs11255643	10	8334981	A/G			GATA3 (Human_ES_cells)	AL390835.1 (33314)
rs16937032	10	79203760	G/A	ZMIZ1			ZMIZ1 (0)
rs4554825	10	78484866	C/T	LINC00595, AC012560.1			LINC00595 (0)
rs76491632	10	45471150	T/C	2008-03-01	MARCH8 (Heart_Left_Ventricle, Thyroid, Esophagus_Gastroesophageal_Junction, among others); ZFAND4 (Heart_Left_Ventricle, Cells_Cultured_fibroblasts among others), AGAP10P (Thyroid, Esophagus_Gastroesophageal_Junction among others)		MARCH8 (0)
rs76493570	10	45453806	G/A	2008-03-01	MARCH8 (Heart_Left_Ventricle, Thyroid, Esophagus_Gastroesophageal_Junction, among others); ZFAND4 (Heart_Left_Ventricle, Cells_Cultured_fibroblasts among others), AGAP10P (Thyroid, Esophagus_Gastroesophageal_Junction among others)		AL731567.1 (685)
rs11226013	11	103788933	T/G	AP002989.1		DDI1 (Spleen)	AP002989.1 (0)
rs12225758	11	117675963	T/C	DSCAML1		IL10RA (Trophoblast)	DSCAML1 (0)
rs17106075	11	106795413	T/C	GUCY1A2			GUCY1A2 (0)
rs1944871	11	134696222	A/G	AP001999.4	RP11-469N6.2 (Testis)		AP001999.4 (0)
rs2915409	11	14334186	T/C	RRAS2		COPB1 (Lymphoblastoid_cell_lines)	RRAS2 (0)
rs4356241	11	128512704	C/T	ETS1			ETS1 (0)
rs4755910	11	44878822	G/A	TSPAN18		TSPAN18 (Left_Ventricle)	TSPAN18 (0)
rs7300070	12	24134168	A/G	SOX5			SOX5 (0)
rs7970079	12	96177402	C/A	LINC02452			LINC02452 (5276)
GSA-rs75038170	13	23289150	T/G	SGCG		FGF9 (Lymphoblastoid_cell_lines)	SGCG (0)
GSA-rs9599105	13	66349791	C/T	PCDH9			PCDH9 (0)
rs589258	13	94155102	C/T	GPC6-AS1, GPC6			GPC6-AS1 (0)
rs6575815	14	101074668	T/C	AL132709.1		BEGAIN (Spleen)	AL132709.1 (0)
GSA-rs78030630	16	86450909	T/C	AC092327.1			AC092327.1 (15025)
rs2346254	16	7065462	T/C	RBFOX1			RBFOX1 (0)
rs57706738	16	1106793	A/G			TPSD1 (Mesendoderm)	AL031713.1 (1332)
rs5880	16	56981179	G/C	CETP	NLRC5 (Cells_Cultured_fibroblasts)	HERPUD1 (Pancreas)	CETP (0)
rs76178763	16	24487352	G/A	AC008938.1			AC008938.1 (0)
GSA-rs35136666	17	15395300	C/T	AC005703.4		PMP22 (Hippocampus)	AC005703.4 (0)
rs12600608	17	50756833	A/G				LUC7L3 (614)
rs1401795	17	56762291	A/G		DGKE (Brain_Caudate_basal_ganglia); C17orf67 (Whole_Blood, Artery_Tibial, Nerve_Tibial, Esophagus_Muscularis)	MTMR4 (Bladder)	C17orf67 (29623)
rs115758894	18	55471461	G/A	TCF4-AS1, TCF4			TCF4-AS1 (0)
rs12454570	18	7264508	C/T			PTPRM (Gastric)	LRRC30 (32461)
rs12966991	18	34208494	C/T	NOL4			NOL4 (0)
rs1653167	18	76061141	G/A	AC090457.1			AC090457.1 (45280)
rs60172187	18	9734087	G/T	RAB31		TXNDC2 (Mesendoderm)	RAB31 (0)
rs646410	18	10473729	A/G	APCDD1	APCDD1 (Skin_Not_Sun_Exposed_Suprapubic, Brain_Cortex, Skin_Sun_Exposed_Lower_leg)		APCDD1 (0)
rs8091293	18	73344500	G/A	LINC02582			LINC02582 (0)
rs8098279	18	59317864	C/T	CPLX4		RNF152 (Mesendoderm)	CPLX4 (0)
rs1019445	19	18342314	C/T	PGPEP1	PGPEP1 (Thyroid, Esophagus_Gastroesophageal_Junction, Artery_Tibial, Uterus, Nerve_Tibial, Cells_Cultured_fibroblasts, Colon_Sigmoid, Artery_Aorta, Adipose_Visceral_Omentum, Adipose_Subcutaneous, Esophagus_Muscularis, Breast_Mammary_Tissue)	PGPEP1 (Ovary),GDF15 (Ovary)	PGPEP1 (0)
GSA-rs2269015	20	17443694	C/T	PCSK2			PCSK2 (0)
rs12624956	20	38889110	A/G	PPP1R16B	FAM83D (Skin_Not_Sun_Exposed_Suprapubic, Whole_Blood, Artery_Tibial, Skin_Sun_Exposed_Lower_leg); DHX35 (Cells_Cultured_fibroblasts, Testis), ACTR5 (Testis); RP4-616B8.5 (Colon_Transverse)		PPP1R16B (0)
rs2423677	20	12657853	G/A			SPTLC3 (Spleen)	LINC01722 (207350)
rs6082699	20	22423013	C/T	AL133464.1		FOXA2 (Left_Ventricle)	AL133464.1 (0)
rs1449516	21	16298454	A/G	AP001172.1, MIR99AHG			AP001172.1 (0)
GSA-rs28750191	22	18917604	G/A	PRODH, AC007326.4			PRODH (0)
GSA-rs9620727	22	27733132	G/A			MN1 (Dorsolateral_Prefrontal_Cortex)	AL121885.1 (11455)
rs117531661	22	33408907	T/C	LARGE1		TIMP3 (Hippocampus)	LARGE1 (0)

### Sheet: Fatigue Dominant cohort
SNP ID	Chromosome	Position in Build	Variants (Ref/Alt)	Mapped Gene(s)	eQTL eGene associations from GTEx (Tissue-specificity, p < 0.05)	Promoter-based Gene association (Tissue-specificity)	Closest Gene (distance in basepairs)
GSA-rs10923066	1	88375096	T/C	PKN2-AS1		LMO4 (Lymphoblastoid_cell_lines)	AC024579.1 (21586)
rs2182431	1	232524294	A/G	SIPA1L2			ADCYAP1R1 (7978)
rs74155214	1	208233391	C/T	PLXNA2		PLXNA2 (Mesenchymal_Stem_Cell)	SLC12A1 (0)
rs35025897	2	226496106	G/A	MIR5702			KRT18P8 (696)
rs75677304	2	83700584	G/A	RNU6-1312P			KRT18P8 (1629)
GSA-rs76854074	2	83935465	C/T	AC016908.1			SPON1 (0)
GSA-rs79679468	2	83834736	C/T	RNU6-1312P			POR (0)
rs113499533	2	241752659	T/C	D2HGDH	D2HGDH (Thyroid, Heart_Atrial_Appendage, Artery_Tibial, Nerve_Tibial, Lung among others)		ACOT12 (0)
GSA-rs116450859	2	104484611	G/A	LINC01102			CDK14 (0)
GSA-rs76975623	2	49466477	C/T	AC009975.2			PDE4D (0)
GSA-rs76730390	2	217918936	G/A	TNS1			AP001595.2 (6717)
GSA-rs73136281	3	99268909	G/A	ACTG1P13			HPN-AS1 (0)
rs9823852	3	171444585	A/G	TNIK			ZWINT (30848)
rs1626056	3	2305838	G/A	CNTN4		CNTN4 (Dorsolateral_Prefrontal_Cortex)	RNU4-83P (22924)
GSA-rs76328678	3	174036440	T/C	NLGN1		NLGN1 (Human_ES_cells)	MIR5702 (162605)
rs4863172	4	188289719	C/A			FAT1 (Dorsolateral_Prefrontal_Cortex)	AL356800.1 (90281)
rs6829616	4	25465131	A/G	AC133963.2			MIR378C (199944)
rs55927721	4	183564223	G/A	AC107214.2			ACTG1P13 (52643)
rs12649695	4	19109870	T/C	AC006840.1			PKN2-AS1 (0)
rs10039844	5	68396878	T/C			CCNB1 (Gastric)	AP003071.5 (0)
rs17230425	5	81388483	G/A	ACOT12	SSBP2 (Thyroid, Stomach, Artery_Tibial among others); ACOT12 (Nerve_Tibial, Skin_Sun_Exposed_Lower_leg among others)	CKMT2 (Mesenchymal_Stem_Cell)	RRBP1 (0)
rs714291	5	59963545	G/A	PDE4D			LINGO2 (92777)
seq-rs12653567	5	147675257	T/C	JAKMIP2			AC007491.1 (78871)
GSA-rs2116764	5	147645045	G/A	JAKMIP2-AS1, JAKMIP2			AC020914.4 (13477)
GSA-rs7737054	5	147671083	A/G	JAKMIP2			TNIK (0)
rs2416227	5	110008155	A/C			PJA2 (Dorsolateral_Prefrontal_Cortex)	SIGLEC6 (14116)
rs10052124	5	180284289	C/A	MAPK9	MAPK9 (Brain_Nucleus_accumbens_basal_ganglia, Brain_Caudate_basal_ganglia, Whole_Blood, Artery_Tibial), Nerve_Tibial, Colon_Sigmoid), Esophagus_Muscularis, Lung)		AC034268.2 (0)
GSA-rs7721873	5	17709900	G/A	LINC02223			AC093789.1 (59658)
GSA-rs2273238	6	89616641	C/T	ANKRD6, LYRM2		AL079342.1 (Hippocampus)	EIF4ENIF1 (0)
rs7784067	7	31044484	T/C			ADCYAP1R1 (Psoas)	WWOX (0)
GSA-rs28737229	7	75907418	T/G	POR		SRRM3 (Dorsolateral_Prefrontal_Cortex)	AC099681.1 (1689)
rs10280748	7	90711883	C/T	CDK14		FZD1 (Thymus)	CNTN4 (0)
rs7802222	7	55590025	T/C		VOPP1 (Colon_Transverse)	ZNF713 (Lung),MRPS17 (Lung)	RPL35AP19 (2282)
rs2581857	7	155056159	T/C	HTR5A-AS1			LYRM2 (0)
rs57954141	7	77264899	A/G	CCDC146	CCDC146 (Nerve Tibial, Esophagus_Muscularis); FGL2 (Esophagus_Mucosa, Artery_Tibial, Artery_Aorta, Adipose_Subcutaneous among others); RP11-467H10.1 (Colon_Transverse)	PHTF2 (Fibroblast),TMEM60 (Fibroblast)	SYN3 (0)
GSA-rs79087681	7	66260064	T/C	TPST1		TMEM248 (Mesenchymal_Stem_Cell)	SPPL3 (0)
rs7003310	8	100808805	C/T			POP1 (Lymphoblastoid_cell_lines),HRSP12 (Lymphoblastoid_cell_lines)	PCSK2 (0)
rs7833779	8	121382747	T/C			SNTB1 (Hippocampus)	RNU6-1312P (42742)
GSA-rs55655847	8	19255646	A/G	AC100849.1, AC068880.2		CSGALNACT1 (Spleen)	SPPL3 (0)
GSA-rs72715247	9	28763063	T/C	LINGO2			U91319.1 (0)
GSA-rs62529156	9	8995607	A/G	PTPRD			U91319.1 (0)
rs4144609	10	56326380	C/T	ZWINT			JAKMIP2 (0)
rs4072214	10	130762645	A/G	MIR378C			JAKMIP2 (0)
rs915267	10	1934682	A/G	AL355597.1	LINC00700 (Testis)		JAKMIP2 (0)
rs12778145	10	78997828	T/C	ZMIZ1-AS1			AL355597.1 (22908)
rs10766134	11	14036639	T/G	SPON1	SPON1 (Heart_Left_Ventricle, Thyroid, Liver, Heart_Atrial_Appendage among others)		AC005005.1 (793)
rs2123765	11	69137972	G/A	AP003071.5		CCND1 (Mesendoderm)	SALL4 (6350)
rs11824629	11	106761644	C/T	GUCY1A2			PGAM5P1 (122732)
GSA-rs10849808	12	120877827	A/G	SPPL3			COCH (14850)
GSA-rs10849798	12	120835571	C/T	SPPL3		MSI1 (Aorta)	MAPK9 (0)
rs11169873	12	51535431	T/C			DAZAP2 (Trophoblast)	SLC4A8 (19668)
rs7978708	12	131927359	T/C	AC131009.1	EP400NL (Thyroid, Skin_Not_Sun_Exposed_Suprapubic, Prostate, Stomach among others); MMP17(Brain_Substantia_nigra); DDX51 (Muscle_Skeletal, Cells_Cultured_fibroblasts); ULK1 (Nerve_Tibial); RP11-46H11.3 (Cells_Cultured_fibroblasts); PUS1 ( Esophagus_Muscularis,Colon_Transverse)	EP400 (Mesendoderm),PUS1 (Mesendoderm)	SIPA1L2 (0)
GSA-rs77279324	12	76199404	T/C	RNU6-1271P			AC131009.1 (0)
GSA-rs75781858	13	73847335	G/A	KLF12		DIS3 (Human_ES_cells),PIBF1 (Human_ES_cells)	FAM169B (0)
GSA-rs7148107	14	42898393	G/A	AL356800.1			OR1M4P (22228)
rs179661	14	30859665	G/A		COCH (Whole_Blood)	SCFD1 (Dorsolateral_Prefrontal_Cortex)	AC133963.2 (7387)
rs4303401	14	51786225	C/T	AL079307.1		FRMD6 (Hippocampus)	RNU6-1271P (59733)
rs11633336	15	48237743	G/A	SLC12A1	RP11-154J22.1 (Heart_Atrial_Appendage, Whole_Blood, Artery_Tibial, Nerve_Tibial among others); MYEF2 (Whole_Blood, Artery_Tibial) ; SLC12A1 (Whole_Blood); DUT (Whole_Blood)	SLC24A5 (Spleen)	AC107214.2 (46696)
rs4390566	15	98514837	T/C	FAM169B		IGF1R (Hippocampus)	LINC02223 (0)
rs1197682	15	41879285	G/A	SPTBN5	RP11-23P13.6 (Heart_Left_Ventricle, Esophagus_Gastroesophageal_Junction among others); PLA2G4B (Thyroid, Skin_Not_Sun_Exposed_Suprapubic); MAPKBP1 (Skin_Not_Sun_Exposed_Suprapubic; EHD4 (Skin_Not_Sun_Exposed_Suprapubic); SPTBN5 (Esophagus_Mucosa)	AC073657.1 (Bladder)	KLF12 (0)
rs12444481	16	54736533	C/T			MMP2 (Fibroblast)	HTR5A-AS1 (10876)
rs8063932	16	78844572	G/A	WWOX			SPTBN5 (0)
GSA-rs16961800	16	13364592	A/G	U91319.1		SHISA9 (Mesendoderm)	PTPRD (0)
GSA-rs7203476	16	13364904	G/A	U91319.1		SHISA9 (Mesendoderm)	ABCA9 (0)
rs9897174	17	54178864	G/T	AC034268.2		SCPEP1 (Fibroblast)	PGPEP1 (0)
GSA-rs76810866	17	68994417	C/T	ABCA9-AS1, ABCA9			CCDC146 (0)
rs12325881	17	67642532	A/C	PITPNC1		KCNJ16 (Hippocampus)	PITPNC1 (0)
rs8087127	18	9680189	A/G			RAB31 (Trophoblast)	AC016908.1 (95676)
GSA-rs12965138	18	9681122	A/G			RAB31 (Trophoblast)	GUCY1A2 (0)
GSA-rs1688029	19	35066536	T/C	HPN-AS1, HPN		ZNF181 (Mesendoderm)	TPST1 (0)
GSA-rs3752133	19	51546646	G/A			IGLON5 (Liver)	PCSK2 (0)
rs34525256	19	51545972	C/T		SIGLEC12 (Heart_Left_Ventricle, Thyroid, Small_Intestine_Terminal_Ileum among others); ZNF175(Thyroid, Esophagus_Gastroesophageal_Junction)	IGLON5 (Liver)	RNU6-1312P (176894)
GSA-rs75637371	19	9060885	T/G			MUC16 (Human_ES_cells)	D2HGDH (0)
rs1019445	19	18342314	C/T	PGPEP1	PGPEP1 (Thyroid, Esophagus_Gastroesophageal_Junction, Artery_Tibial, Uterus, Nerve_Tibial among others)	PGPEP1 (Ovary),GDF15 (Ovary)	AL079307.1 (0)
rs7267054	20	17640556	C/T	RRBP1		BFSP1 (Hippocampus),DSTN (Hippocampus)	NLGN1 (0)
rs890611	20	17361701	T/G	PCSK2			LINC01102 (0)
rs77771672	20	51775982	A/G			PFDN4 (Lymphoblastoid_cell_lines)	ZMIZ1-AS1 (0)
GSA-rs2269015	20	17443694	C/T	PCSK2			AC006840.1 (11130)
rs197815	20	59364272	T/C	AL035250.2		LSM14B (Dorsolateral_Prefrontal_Cortex)	AC009975.2 (14581)
rs870411	21	26327490	A/G	AP001595.2	AP000230.1 (Brain_Putamen_basal_ganglia, Brain_Caudate_basal_ganglia, Brain_Cerebellar_Hemisphere, Brain_Cerebellar_Hemisphere, Brain_Cerebellum)		TNS1 (0)
rs5753632	22	31467111	C/T	EIF4ENIF1, DRG1	SFI1 (Heart_Left_Ventricle, Thyroid, Lung among others); RP1-102K2.9 (Thyroid); RNF185 (Thyroid); LIMK2 (Thyroid, Brain_Caudate_basal_ganglia); INPP5J ( Esophagus_Gastroesophageal_Junction, Esophagus_Muscularis); PATZ1 (Liver); PLA2G3 (Testis) etc.	MORC2 (Liver)	AL024495.1 (0)
GSA-rs16991717	22	33049771	A/G	SYN3		TIMP3 (Lymphoblastoid_cell_lines)	PLXNA2 (0)
rs4820946	22	31155174	T/C	AC005005.1	SFI1 (Heart_Left_Ventricle, Thyroid, Lung among others); RP1-102K2.9 (Thyroid); RNF185 (Thyroid); LIMK2 (Thyroid, Brain_Caudate_basal_ganglia); INPP5J ( Esophagus_Gastroesophageal_Junction, Esophagus_Muscularis); PATZ1 (Liver); PLA2G3 (Testis) etc.	PES1 (Mesendoderm),TCN2 (Mesendoderm)	AL035250.2 (0)
rs17702926	22	34934421	C/T	AL024495.1			AC068880.2 (0)
