## Supplementary File 3 for "Genetic Risk Factors for Severe and Fatigue Dominant Long COVID and Commonalities with ME/CFS Identified by Combinatorial Analysis"

### Sheet: Data Description
# Pathway enrichment analysis results for Severe and Fatigue cohort disease signatures that included genes associated to any constituent SNP (critical or non-critical).
# The enrichment analysis was performed using g:Profiler using Gene Ontology, KEGG, Reactome and WikiPathways as data sources and considering only genes with at least one annotation as background genes. Only significant results (p < 0.05) after applying Benjamini-Hochberg multiple testing correction were reported from the enrichment analysis where at least two genes shared the term.
Column name	Description
Disease signature	Severe or Fatigue Cohort Disease signature number
Case count	Number of cases with disease signature
Control count	Number of controls with disease signature
Risk ratio	Risk ratio of disease signature
SNPs in Disease signature	List of SNPs in disease signature
Genes in Disease siganture	Genes mapped to SNPs in disease signature
Annotation term (GO, Reactome, WikiPathways)	Annotation term in data source (GO, Reactome, WikiPathways) that is enriched in disease signature
Annotation term description	Description/name of the annotation term enriched in disease signature
Genes with annotation	Subset of genes in disease signatures annotated with the enriched annnotation term
p value	p value of enriched annotation term

### Sheet: SevereCohort PathwayEnrichment
Disease signature	SNPs in Disease signature	Genes in Disease siganture	Case count	Control count	Risk ratio	Annotation term (GO, Reactome, WikiPathways)	Annotation term description	Genes with annotation	p value
Disease signature 1166	rs17771104, rs6555852, GSA-rs10898088, rs7300070, rs974266	ROBO2, SLIT3, PCF11, SOX5, AL050403.2, AL050403.1	49	3	30.35	REAC:R-HSA-428542	Regulation of commissural axon pathfinding by SLIT and ROBO	ROBO2, SLIT3	3.89e-05
Disease signature 1165	rs17771104, rs6555852, GSA-rs10898088, rs7300070, rs4346455	ROBO2, SLIT3, PCF11, SOX5, AL050403.2, AL050403.1	49	3	30.32	REAC:R-HSA-428542	Regulation of commissural axon pathfinding by SLIT and ROBO	ROBO2, SLIT3	3.89e-05
Disease signature 822	rs10800064, GSA-rs13061104, GSA-rs112932700, GSA-rs7971281, rs16970500	RNU6-755P, SORCS2, BBS10, ACSM1, ACSM3	49	4	22.98	KEGG:00650	Butanoate metabolism	ACSM1, ACSM3	4.22e-05
Disease signature 1169	rs2798353, rs6431850, rs1124479, rs7300070, rs4759440	CYP4A22-AS1, WNT7A, SOX5, AC026336.2	49	4	23.13	GO:0001502	cartilage condensation	WNT7A, SOX5	5.08e-05
Disease signature 600	rs342096, rs75681130, rs9347553, rs17106075, GSA-rs17755657	PRKN, GUCY1A2, RAD51B	48	3	30.08	WP:WP5294	Sildenafil treatment	PRKN, GUCY1A2	5.59e-05
Disease signature 441	GSA-rs2513345, rs28368589, GSA-rs1341032, rs61851154, rs4755910	CPQ, SLC45A4, TMC1, AC016822.1, PCDH15, TSPAN18	49	2	45.86	REAC:R-HSA-9662361	Sensory processing of sound by outer hair cells of the cochlea	TMC1, AC016822.1	0.000118371
Disease signature 1005	GSA-rs58438895, rs2814338, rs2357401, rs28377784, rs729533	CCDC146, GRID1, FSIP1, RBFOX1	48	4	22.47	WP:WP3584	MECP2 and associated Rett syndrome	GRID1, RBFOX1	0.000158941
Disease signature 953	rs6432496, rs701662, rs16970500, rs5880, rs34748139	AC068286.2, AL593844.1, ACSM1, ACSM3, CETP, PLCG2	53	5	19.9	GO:0042632	cholesterol homeostasis	AC068286.2, AL593844.1, ACSM1	0.000167295
Disease signature 960	GSA-rs78939910, rs4657153, rs1498606, rs4715000, rs1925546	AC098484.3, C1orf50, NOS1AP, AC092343.1, PDE4D, PHACTR1, NEBL	54	4	25.38	GO:0003062	regulation of heart rate by chemical signal	AC098484.3, C1orf50	0.000190453
Disease signature 1162	rs4657153, rs1498606, rs4715000, rs1925546, rs6082699	NOS1AP, AC092343.1, PDE4D, PHACTR1, NEBL, AL133464.1	54	5	20.31	GO:0003062	regulation of heart rate by chemical signal	NOS1AP, AC092343.1	0.000190453
Disease signature 137	rs867633, rs58902662, GSA-rs4777581, rs115758894	HMGA2, CEP128, NEO1, TCF4-AS1, TCF4	50	10	9.314	REAC:R-HSA-525793	Myogenesis	NEO1, TCF4	0.000213961
Disease signature 559	rs2244632, rs7539947, rs13310795, GSA-rs72715247, rs10848660	AL365255.1, ATP1A1, WIPF3, LINGO2, CACNA1C	50	4	23.41	GO:0030048	actin filament-based movement	AL365255.1, ATP1A1, LINGO2	0.000289242
Disease signature 519	GSA-rs765786, rs533857, GSA-rs873601, rs752092, rs115758894	LRATD1, ERCC5, BIVM-ERCC5, CHSY1, TCF4-AS1, TCF4	48	3	29.62	KEGG:03420	Nucleotide excision repair	ERCC5, BIVM-ERCC5	0.000355537
Disease signature 752	rs56326015, GSA-rs765786, rs533857, GSA-rs873601, rs752092	AL133516.1, LRATD1, ERCC5, BIVM-ERCC5, CHSY1	53	4	24.65	KEGG:03420	Nucleotide excision repair	LRATD1, ERCC5	0.000355537
Disease signature 983	GSA-rs765786, rs533857, GSA-rs58438895, GSA-rs873601, rs752092	LRATD1, CCDC146, ERCC5, BIVM-ERCC5, CHSY1	51	4	23.72	KEGG:03420	Nucleotide excision repair	ERCC5, BIVM-ERCC5	0.000355537
Disease signature 1097	rs2794828, rs62186762, rs909017, rs11568817, rs12600608	RYR2, C2orf88, AC114477.1, HTR1B	48	3	30.34	GO:0071312	cellular response to alkaloid	RYR2, AC114477.1	0.000378636
Disease signature 1098	rs2794828, rs62186762, rs909017, rs9361235, rs12600608	RYR2, C2orf88, AC114477.1, HTR1B	48	3	30.27	GO:0071312	cellular response to alkaloid	RYR2, AC114477.1	0.000378636
Disease signature 512	rs342420, rs61401108, rs115758894, rs2337969, GSA-rs6010063	EDIL3, AC091078.1, TCF4-AS1, TCF4, SHANK3	48	2	44.85	WP:WP4312	Rett syndrome causing genes	TCF4-AS1, TCF4	0.000443439
Disease signature 601	rs9817112, rs13134490, GSA-rs7342161, rs17106075, rs6277	FTH1P21, C11orf24, GUCY1A2, DRD2	48	3	29.83	WP:WP4222	Phosphodiesterases in neuronal function	GUCY1A2, DRD2	0.000500049
Disease signature 607	rs9817112, GSA-rs12686279, GSA-rs7342161, rs17106075, rs6277	AL158828.1, C11orf24, GUCY1A2, DRD2	51	4	23.85	WP:WP4222	Phosphodiesterases in neuronal function	C11orf24, GUCY1A2	0.000500049
Disease signature 1050	rs7531555, rs10800790, rs6716743, rs1120653, GSA-rs1768885	NAV1, D2HGDH, SUCLG2, PTPRD	48	4	22.59	REAC:R-HSA-71406	Pyruvate metabolism and Citric Acid (TCA) cycle	D2HGDH, SUCLG2	0.000735174
Disease signature 146	rs1883441, rs11241791, rs909975, GSA-rs28750191	LINC02240, VNN1, PRODH, AC007326.4	49	10	9.178	GO:0008631	intrinsic apoptotic signaling pathway in response to oxidative stress	VNN1, PRODH	0.000870648
Disease signature 956	GSA-rs765786, rs533857, GSA-rs873601, rs752092, rs5880	LRATD1, ERCC5, BIVM-ERCC5, CHSY1, CETP	52	5	19.32	KEGG:03420	Nucleotide excision repair	ERCC5, BIVM-ERCC5	0.00088572
Disease signature 617	GSA-rs9469341, rs1177952, rs17106075, rs2027670, rs8091293	HLA-DPA1, CNTNAP2, GUCY1A2, PTPRM, LINC02582	50	4	23.39	KEGG:04514	Cell adhesion molecules	HLA-DPA1, CNTNAP2, PTPRM	0.000943349
Disease signature 865	GSA-rs1532164, rs11756157, rs200041397, rs2237562, rs1549759	PDSS2, AC004866.1, AC005009.2, GRM3, CDK5	48	4	22.38	KEGG:05030	Cocaine addiction	AC004866.1, AC005009.2	0.000949941
Disease signature 798	rs3729547, GSA-rs116450859, rs4625, GSA-rs1714821, rs73150887	AC119427.2, TNNT2, LINC01102, DAG1, CSMD1, RIMBP2	48	4	22.56	KEGG:05410	Hypertrophic cardiomyopathy	AC119427.2, LINC01102	0.000962252
Disease signature 772	GSA-rs116450859, rs1177952, rs649305, rs2027670, rs8091293	LINC01102, CNTNAP2, AL023882.1, PTPRM, LINC02582	50	4	23.47	KEGG:04514	Cell adhesion molecules	CNTNAP2, AL023882.1	0.00104767
Disease signature 45	rs16861205, rs11768441, rs948194	ADIPOQ, RN7SL542P, SHANK2	48	17	5.302	GO:0050805	negative regulation of synaptic transmission	ADIPOQ, SHANK2	0.00130378
Disease signature 525	GSA-rs1260773, rs9497606, rs1177952, rs115758894, rs8091293	ROR1, ADGB, CNTNAP2, TCF4-AS1, TCF4, LINC02582	53	4	24.71	HP:0004879	Intermittent hyperventilation	CNTNAP2, TCF4	0.00143773
Disease signature 1141	GSA-rs2073925, GSA-rs4910484, rs1191543, rs12882037, rs8038697	GBGT1, AL162417.1, PRKD1, ESRRB, SNRPCP18	48	4	22.55	WP:WP399	Wnt signaling pathway and pluripotency	AL162417.1, PRKD1	0.00167983
Disease signature 545	rs4322881, rs1039938, GSA-rs72715247, rs8044861, rs7228894	ARHGEF4, GRID2, LINGO2, C16orf95, AP005230.1	48	3	30.21	GO:0051965	positive regulation of synapse assembly	GRID2, LINGO2	0.00172838
Disease signature 951	rs11756157, rs200041397, rs2237562, rs1549759, rs5880	PDSS2, AC004866.1, AC005009.2, GRM3, CDK5, CETP	48	4	22.32	KEGG:05030	Cocaine addiction	AC004866.1, AC005009.2	0.00210288
Disease signature 618	rs12701653, rs17106075, rs7320516, rs11072524, GSA-rs72800214	GUCY1A2, AL354809.1, RYR3, CDH13	50	4	23.68	KEGG:04970	Salivary secretion	GUCY1A2, AL354809.1	0.00216507
Disease signature 169	GSA-rs6799023, rs6901613, GSA-rs2709803, rs4986790	GRM7, AC077690.1, AL356234.1, AL356234.2, NOD1, AL160272.2, TLR4	48	10	9.055	GO:0098543	detection of other organism	AC077690.1, AL356234.1	0.00227442
Disease signature 862	rs4592842, rs10935496, GSA-rs1532164, rs17098351, rs6142656	AC067956.1, SLC9A9, PRKCH, CDH4	48	4	22.63	WP:WP4540	Hippo signaling regulation pathways	SLC9A9, PRKCH	0.00229969
Disease signature 472	rs12989855, rs1531136, rs7754832, rs13273088, rs2915409	AC011246.1, MYL3, RF00019, SULF1, RRAS2	50	3	31.23	WP:WP51	Regulation of actin cytoskeleton	AC011246.1, RF00019	0.00233398
Disease signature 729	rs13034507, rs11681751, rs6897267, rs10842964, rs60172187	MYT1L, ASAP2, AC010267.1, PPFIBP1, RAB31	49	4	22.93	KEGG:04144	Endocytosis	ASAP2, PPFIBP1	0.00280432
Disease signature 661	rs3729547, rs16880691, GSA-rs75038170, rs10405246, rs11672440	AC119427.2, TNNT2, AC097480.1, SGCG, USF2, ZNF573	49	4	23.08	KEGG:05410	Hypertrophic cardiomyopathy	AC119427.2, TNNT2	0.002866
Disease signature 672	rs4765687, rs11059915, GSA-rs75038170, rs1333416, rs9676118	AC005414.1, CACNA1C, SLC15A4, SGCG, LINC00564, PPP4R1	49	4	22.99	KEGG:05412	Arrhythmogenic right ventricular cardiomyopathy	AC005414.1, SLC15A4	0.00316354
Disease signature 19	rs2077753, rs13131918, rs737522	ROBO1, CCDC149, RIN3	59	20	5.546	GO:0050922	negative regulation of chemotaxis	ROBO1, RIN3	0.00327333
Disease signature 132	rs55717234, GSA-rs10796175, rs2761884, rs115758894	PRUNE1, FRMD4A, BMP4, TCF4-AS1, TCF4	51	10	9.533	WP:WP2840	Hair follicle development: cytodifferentiation - part 3 of 3	BMP4, TCF4	0.00339384
Disease signature 56	GSA-rs765620, rs7715703, rs115758894	NAA15, AC008663.2, TCF4-AS1, TCF4	49	20	4.585	WP:WP2853	Endoderm differentiation	NAA15, TCF4-AS1	0.00368432
Disease signature 1055	rs6716743, rs12492247, rs13096228, GSA-rs58184535, rs6010882	D2HGDH, SLMAP, NKAIN4	48	4	22.54	GO:0002028	regulation of sodium ion transport	SLMAP, NKAIN4	0.0041092
Disease signature 1056	rs6716743, rs12492247, rs13096228, GSA-rs67518897, rs6010882	D2HGDH, SLMAP, NKAIN4	48	4	22.54	GO:0002028	regulation of sodium ion transport	SLMAP, NKAIN4	0.0041092
Disease signature 149	rs2272803, rs12408203, GSA-rs1461338, rs2016461	CLCN6, ATP1A2, RMRPP5, LINC02284	49	8	11.46	REAC:R-HSA-983712	Ion channel transport	CLCN6, ATP1A2	0.00424462
Disease signature 738	GSA-rs11131168, rs28670049, rs7775474, rs9490546, rs76491632	AC087430.1, UBE2QL1, SLC22A23, RN7SL564P, MARCH8	49	4	23	GO:0000209	protein polyubiquitination	AC087430.1, RN7SL564P	0.00426027
Disease signature 840	GSA-rs11131168, rs28670049, rs7775474, rs9490546, rs76493570	AC087430.1, UBE2QL1, SLC22A23, RN7SL564P, MARCH8	49	4	22.97	GO:0000209	protein polyubiquitination	AC087430.1, RN7SL564P	0.00426027
Disease signature 536	rs706439, rs11736072, rs583453, GSA-rs72715247, rs35187613	DAB1, OMA1, GALNTL6, SDK1, LINGO2, ATP9B	50	3	31.29	KEGG:05017	Spinocerebellar ataxia	DAB1, OMA1	0.00445829
Disease signature 1063	rs6716743, GSA-rs7871649, rs6489046, rs1818710, GSA-rs460917	D2HGDH, LINC02359, UNC13C, GRIK1	48	4	22.59	GO:0035249	synaptic transmission, glutamatergic	UNC13C, GRIK1	0.00531447
Disease signature 946	rs9542920, rs177387, rs2572164, rs5880, rs4814851	RF00440, PAPLN, RYR3, CETP, SLC24A3	50	4	23.52	REAC:R-HSA-382551	Transport of small molecules	PAPLN, RYR3, CETP	0.00532739
Disease signature 471	GSA-rs6777173, rs4739119, GSA-rs749377, rs2915409, rs674155	KLF15, AC083837.1, ARHGAP22, RRAS2, RYR3	51	3	31.86	KEGG:04371	Apelin signaling pathway	ARHGAP22, RRAS2	0.00567801
Disease signature 662	rs3729547, rs16880691, GSA-rs75038170, rs10421768, rs11672440	AC119427.2, TNNT2, AC097480.1, SGCG, HAMP, ZNF573	49	4	23.06	KEGG:05410	Hypertrophic cardiomyopathy	AC119427.2, TNNT2	0.00640217
Disease signature 587	rs7593130, rs9864288, rs4554825, rs9788816, 17:48719848	ADCY3, TMEM45A, LINC00595, AC012560.1, LINC02131, ABCC3	50	4	23.46	KEGG:04976	Bile secretion	ADCY3, LINC02131	0.00646847
Disease signature 612	rs11695861, rs6970262, rs2374315, GSA-rs4743997, rs17106075	LINC00276, EGFR, LINC01501, GUCY1A2	50	4	23.5	KEGG:04540	Gap junction	EGFR, GUCY1A2	0.00666801
Disease signature 783	GSA-rs116450859, rs7641634, rs116122098, rs835760, rs72728737	LINC01102, SLC9A9, CASC15, TSPAN18, KCNH5	49	4	23.1	GO:0071805	potassium ion transmembrane transport	SLC9A9, KCNH5	0.00677078
Disease signature 425	rs2003780, rs11249632, rs11255643, rs2148073, rs12922740	ALPI, TNFSF11, AC009161.2	48	1	91.1	WP:WP2877	Vitamin D receptor pathway	ALPI, TNFSF11	0.00697316
Disease signature 766	rs2038486, GSA-rs116450859, rs12913328, rs12151280, rs13053354	AL136114.1, LINC01102, PWRN1, AC090983.2, ZNF571-AS1, ZNF571, ZNF540, TAFA5	48	3	29.95	KEGG:05168	Herpes simplex virus 1 infection	AC090983.2, ZNF571-AS1	0.00764396
Disease signature 1021	rs7531501, rs7148304, rs12454570, rs12151280, GSA-rs2015901	SLC35F3, AL162151.1, ZNF571-AS1, ZNF571, ZNF540, PPP1R16B	49	4	23.23	KEGG:05168	Herpes simplex virus 1 infection	ZNF571-AS1, ZNF571	0.00764396
Disease signature 1025	rs7531501, rs7148304, rs12454570, rs12151280, rs4381836	SLC35F3, AL162151.1, ZNF571-AS1, ZNF571, ZNF540, PPP1R16B	48	4	22.66	KEGG:05168	Herpes simplex virus 1 infection	ZNF571-AS1, ZNF571	0.00764396
Disease signature 223	GSA-rs10121074, rs7148304, rs12151280, GSA-rs2015901	SPATA6L, AL162151.1, ZNF571-AS1, ZNF571, ZNF540, PPP1R16B	48	10	9.084	KEGG:05168	Herpes simplex virus 1 infection	ZNF571-AS1, ZNF571	0.00764396
Disease signature 649	rs2180419, GSA-rs10503490, rs11113367, GSA-rs75038170, rs55846612	CASC15, SGCZ, BTBD11, SGCG, LINC02074	48	3	30.32	GO:0048738	cardiac muscle tissue development	SGCZ, SGCG	0.0095255
Disease signature 643	rs66579885, rs1409961, rs6575815, rs8095535, rs7508763	TP63, CAMK1D, AL731559.1, AL132709.1, LINC00683, NFIX	50	4	23.39	HP:0000300	Oval face	TP63, AL132709.1	0.00960924
Disease signature 230	rs12616464, rs10834677, rs8015138, GSA-rs9620727	GPR39, TRPC2, GNG2	49	10	9.213	REAC:R-HSA-9660821	ADORA2B mediated anti-inflammatory cytokines production	GPR39, TRPC2	0.0102549
Disease signature 597	rs3729547, rs16880691, rs17106075, rs10421768, rs11672440	AC119427.2, TNNT2, AC097480.1, GUCY1A2, HAMP, ZNF573	49	3	30.74	REAC:R-HSA-397014	Muscle contraction	AC119427.2, TNNT2	0.0104361
Disease signature 150	rs2272803, rs12698097, GSA-rs1361028, rs17272288	CLCN6, PTPRN2, TRPM3, FFAR3	50	9	10.47	REAC:R-HSA-2672351	Stimuli-sensing channels	CLCN6, TRPM3	0.010558
Disease signature 602	rs201492944, rs4529355, rs948194, rs17106075, rs59481932	AC073332.1, AHR, SHANK2, GUCY1A2, TOMM20P3	48	3	29.97	GO:0019935	cyclic-nucleotide-mediated signaling	AC073332.1, SHANK2	0.0107315
Disease signature 603	rs17075031, rs4529355, rs948194, rs17106075, rs59481932	AC073332.1, AHR, SHANK2, GUCY1A2, TOMM20P3	48	3	29.97	GO:0019935	cyclic-nucleotide-mediated signaling	AC073332.1, SHANK2	0.0107315
Disease signature 577	rs6834709, rs6947745, rs7006666, rs4554825, rs750456	LINC02500, GNAT3, CD36, AC022832.2, LINC00595, AC012560.1, CABP5	50	3	31.34	GO:0050909	sensory perception of taste	GNAT3, CD36	0.0107569
Disease signature 1170	GSA-rs7592630, rs326191, rs7300070, GSA-rs2715803, rs6500650	MYT1L, C5orf49, SOX5, FAM149B1P1, SEC14L5	49	4	22.98	GO:0045165	cell fate commitment	MYT1L, SOX5	0.0120398
Disease signature 528	GSA-rs12623176, rs1875799, GSA-rs113859447, rs78498450, rs117531661	PAX6, AC091138.1, LARGE1	49	3	30.94	HP:0000659	Peters anomaly	PAX6, AC091138.1	0.0125287
Disease signature 58	rs462779, rs36097424, rs115758894	REV3L, AL080317.4, BCAR1, TCF4-AS1, TCF4	49	20	4.584	WP:WP4659	Gastrin signaling pathway	AL080317.4, TCF4-AS1	0.0127372
Disease signature 1013	rs4309752, GSA-rs58438895, rs10766134, rs2239068, rs1403057	AC092969.1, EPHB1, CCDC146, SPON1, CACNA1C, AC069228.1, PPFIA2	52	5	19.41	GO:0060997	dendritic spine morphogenesis	AC092969.1, CACNA1C	0.0153696
Disease signature 456	GSA-rs1936980, rs1902819, GSA-rs2151418, rs11253227, rs12624956	AL138927.1, KCNQ3, PIP5K1B, AL732437.3, PPP1R16B	48	2	45.12	GO:0014066	regulation of phosphatidylinositol 3-kinase signaling	KCNQ3, PIP5K1B	0.015435
Disease signature 458	rs2385273, rs1902819, GSA-rs2151418, rs11253227, rs12624956	KCNQ3, PIP5K1B, AL732437.3, PPP1R16B	53	3	33.14	GO:0014066	regulation of phosphatidylinositol 3-kinase signaling	PIP5K1B, AL732437.3	0.015435
Disease signature 922	rs2178740, rs11897873, rs202064888, GSA-rs1109968, rs11079309	LINC01954, PLAC9P1, LINC01856, ARHGAP18, CCDC146, MSI2	48	4	22.63	REAC:R-HSA-9012999	RHO GTPase cycle	LINC01856, CCDC146	0.0155512
Disease signature 991	rs2178740, rs11897873, rs202064888, GSA-rs58438895, rs11079309	LINC01954, PLAC9P1, LINC01856, ARHGAP18, CCDC146, MSI2	48	4	22.55	REAC:R-HSA-9012999	RHO GTPase cycle	LINC01856, CCDC146	0.0155512
Disease signature 541	rs1335532, rs56231259, GSA-rs72715247, rs4534479, rs7278504	CD58, TNFRSF10D, LINGO2, DSCAM	48	3	30.07	REAC:R-HSA-202733	Cell surface interactions at the vascular wall	CD58, TNFRSF10D	0.0182932
Disease signature 816	GSA-rs116450859, GSA-rs10759982, rs1521426, rs17193509, rs233314	LINC01102, DLGAP1, KCNJ6, DSCR4, TSPEAR	48	4	22.58	REAC:R-HSA-112316	Neuronal System	DLGAP1, KCNJ6	0.0191937
Disease signature 767	GSA-rs116450859, rs7789699, rs16925478, rs1427213, rs11076196	LINC01102, PRKAG2, GPR158, BICC1, HMGB3P32	48	3	30.18	HP:0000105	Enlarged kidney	PRKAG2, BICC1	0.0196218
Disease signature 789	GSA-rs116450859, rs7789699, rs1427213, rs73016891, rs11076196	LINC01102, PRKAG2, BICC1, PRDM10, HMGB3P32	49	4	23.13	HP:0000105	Enlarged kidney	PRKAG2, BICC1	0.0196218
Disease signature 799	rs1836767, GSA-rs116450859, rs7789699, rs1427213, rs11076196	PLD5, AL591686.2, LINC01102, PRKAG2, BICC1, HMGB3P32	48	4	22.63	HP:0000105	Enlarged kidney	LINC01102, PRKAG2	0.0196218
Disease signature 272	rs1933613, rs7789699, rs1427213, rs11076196	AC092810.3, PRKAG2, BICC1, HMGB3P32	50	7	13.46	HP:0000105	Enlarged kidney	AC092810.3, PRKAG2	0.0196218
Disease signature 205	rs7789699, GSA-rs10121074, rs1427213, rs11076196	PRKAG2, SPATA6L, BICC1, HMGB3P32	48	7	12.94	HP:0000105	Enlarged kidney	PRKAG2, BICC1	0.0196218
Disease signature 113	rs2795078, rs7789699, rs1427213, rs11076196	AL359987.1, PRKAG2, BICC1, HMGB3P32	48	7	12.92	HP:0000105	Enlarged kidney	AL359987.1, PRKAG2	0.0196218
Disease signature 174	rs12623781, rs7789699, rs1427213, rs11076196	AC009301.1, PRKAG2, BICC1, HMGB3P32	49	8	11.54	HP:0000105	Enlarged kidney	AC009301.1, PRKAG2	0.0196218
Disease signature 284	rs1933613, rs7789699, rs1427213, rs9909665	AC092810.3, PRKAG2, BICC1, RNU6-1134P	50	11	8.565	HP:0000105	Enlarged kidney	AC092810.3, PRKAG2	0.0196218
Disease signature 615	rs201492944, rs4529355, GSA-rs76996768, rs948194, rs17106075	AC073332.1, AHR, ABCA1, SHANK2, GUCY1A2	50	4	23.46	REAC:R-HSA-1989781	PPARA activates gene expression	AC073332.1, AHR	0.0199448
Disease signature 616	rs17075031, rs4529355, GSA-rs76996768, rs948194, rs17106075	AC073332.1, AHR, ABCA1, SHANK2, GUCY1A2	50	4	23.46	REAC:R-HSA-1989781	PPARA activates gene expression	AC073332.1, AHR	0.0199448
Disease signature 934	GSA-rs1109968, rs1925546, rs4968776, GSA-rs79745298, rs11089788	CCDC146, NEBL, MYH9	48	4	22.47	GO:0031032	actomyosin structure organization	NEBL, MYH9	0.0209469
Disease signature 1004	GSA-rs58438895, rs1925546, rs4968776, GSA-rs79745298, rs11089788	CCDC146, NEBL, MYH9	48	4	22.4	GO:0031032	actomyosin structure organization	NEBL, MYH9	0.0209469
Disease signature 592	GSA-rs7681936, rs4554825, rs3741260, rs10765692, rs4613146	FRG1-DT, LINC00595, AC012560.1, SYT7, AP000943.3, MYOM1	50	4	23.53	GO:0050708	regulation of protein secretion	AC012560.1, SYT7	0.0214993
Disease signature 107	rs4760420, rs589258, rs209462, rs56697205	AC138123.1, GPC6-AS1, GPC6, MBP	51	7	13.68	GO:0098742	cell-cell adhesion via plasma-membrane adhesion molecules	GPC6-AS1, GPC6	0.0225198
Disease signature 1093	rs12534437, GSA-rs1811338, GSA-rs35136666, rs487908, rs5758036	DGKB, GNPTAB, AC005703.4, RIT2, MCHR1	51	5	19.34	REAC:R-HSA-416476	G alpha (q) signalling events	DGKB, RIT2	0.0238937
Disease signature 433	rs7593130, rs4364244, rs1820075, rs2031658, rs8131126	ADCY3, ADGRA3, HTR4, BRWD1	51	2	47.96	REAC:R-HSA-9660821	ADORA2B mediated anti-inflammatory cytokines production	ADCY3, HTR4	0.024233
Disease signature 561	GSA-rs315051, rs12497518, rs77626328, rs7823625, GSA-rs72715247	ST6GALNAC3, ROBO2, LINC00996, MSR1, LINGO2	50	4	23.42	GO:0051963	regulation of synapse assembly	ROBO2, LINGO2	0.0242767
Disease signature 188	rs9383658, rs13249564, rs1481687, rs646410	AL590867.1, MFHAS1, DLC1, APCDD1	55	11	9.462	GO:0035304	regulation of protein dephosphorylation	AL590867.1, MFHAS1	0.0243997
Disease signature 429	rs1110350, GSA-rs1332865, rs4843458, rs12450045, rs1401795	ITGA1, AL138749.1, MINK1	53	2	49.7	GO:0007160	cell-matrix adhesion	ITGA1, AL138749.1	0.0258188
Disease signature 507	rs67302518, GSA-rs2582469, GSA-rs1811338, rs2647676, rs1507477	ST6GAL2, AC016994.1, LINC02055, GNPTAB, DPH6-DT, AC090457.1	48	3	29.97	GO:0005975	carbohydrate metabolic process	ST6GAL2, LINC02055	0.0270787
Disease signature 497	rs67302518, rs2253765, GSA-rs1811338, rs2647676, rs1507477	ST6GAL2, AC016994.1, LINC02055, GNPTAB, DPH6-DT, AC090457.1	48	3	29.94	GO:0005975	carbohydrate metabolic process	ST6GAL2, LINC02055	0.0270787
Disease signature 1139	rs10866290, GSA-rs2073925, rs35112391, rs2346943, rs17771175	CYP4V2, GBGT1, AL162417.1, LINC01498, RBFOX1	48	4	22.59	GO:0030258	lipid modification	CYP4V2, GBGT1	0.028591
Disease signature 103	rs156168, GSA-rs12001512, rs589258, rs8076171	AC026167.1, SLC24A2, GPC6-AS1, GPC6, AC024614.4, ASIC2	48	5	17.95	GO:0035725	sodium ion transmembrane transport	AC026167.1, GPC6	0.0286092
Disease signature 596	rs3729547, rs16880691, rs17106075, rs10405246, rs11672440	AC119427.2, TNNT2, AC097480.1, GUCY1A2, USF2, ZNF573	49	3	30.77	REAC:R-HSA-397014	Muscle contraction	AC119427.2, TNNT2	0.0288586
Disease signature 748	rs7970079, rs148551387, rs9602200, rs2572164, 16:16291099	LINC02452, SVOP, AL353688.1, RYR3, ABCC6	48	4	22.48	GO:0055074	calcium ion homeostasis	AL353688.1, RYR3	0.0288704
Disease signature 544	GSA-rs1378716, rs4145309, rs9864772, GSA-rs72715247, rs2210270	AC016766.1, RPN1, LINGO2, DSCAM	48	3	30.07	GO:0007416	synapse assembly	RPN1, LINGO2	0.0322286
Disease signature 68	rs2010963, GSA-rs2496495, rs115758894	AL136131.3, VEGFA, RIMS1, TCF4-AS1, TCF4	52	22	4.398	WP:WP4659	Gastrin signaling pathway	AL136131.3, TCF4-AS1	0.0324219
Disease signature 542	rs1335532, GSA-rs72715247, rs4534479, rs11197616, rs7278504	CD58, LINGO2, RNU6-478P, DSCAM	48	3	29.76	GO:0007416	synapse assembly	LINGO2, DSCAM	0.0345956
Disease signature 858	rs2379156, rs4660652, GSA-rs1532164, rs79790545, rs11568817	MTCYBP45, AKIRIN1, LVRN, HTR1B	48	4	22.72	GO:0033002	muscle cell proliferation	AKIRIN1, HTR1B	0.0403776
Disease signature 1133	rs1261411, rs3813477, GSA-rs2073925, rs327034, rs1858993	PLPP3, SLC22A23, GBGT1, AL162417.1, NELL1, U91319.1	48	4	22.59	GO:0046467	membrane lipid biosynthetic process	PLPP3, GBGT1	0.0431666
Disease signature 1134	rs1261411, rs3813477, GSA-rs2073925, rs327025, rs1858993	PLPP3, SLC22A23, GBGT1, AL162417.1, NELL1, U91319.1	48	4	22.59	GO:0046467	membrane lipid biosynthetic process	PLPP3, GBGT1	0.0431666
Disease signature 439	GSA-rs7566840, rs17417442, rs4755910, rs1036004, rs412830	TMEM72, TMEM72-AS1, TSPAN18, RYR3, AC007666.2, SLC25A18	49	2	45.8	REAC:R-HSA-382551	Transport of small molecules	RYR3, AC007666.2	0.0444691
Disease signature 932	rs401758, rs4921028, rs9296672, GSA-rs1109968, rs1925546	RASGRF2, GFOD1, CCDC146, NEBL	48	4	22.59	REAC:R-HSA-9012999	RHO GTPase cycle	RASGRF2, GFOD1	0.0449257
Disease signature 1001	rs401758, rs62386725, GSA-rs58438895, rs1925546, rs1874490	RASGRF2, GFOD1, CCDC146, NEBL, TSHZ3	48	4	22.54	REAC:R-HSA-9012999	RHO GTPase cycle	RASGRF2, GFOD1	0.0449257
Disease signature 1000	rs401758, rs4921028, rs9296672, GSA-rs58438895, rs1925546	RASGRF2, GFOD1, CCDC146, NEBL	48	4	22.51	REAC:R-HSA-9012999	RHO GTPase cycle	RASGRF2, GFOD1	0.0449257
Disease signature 730	rs11695861, rs6970262, rs2374315, GSA-rs4743997, rs60172187	LINC00276, EGFR, LINC01501, RAB31	49	4	23.03	KEGG:04144	Endocytosis	EGFR, RAB31	0.0458038
Disease signature 430	rs6796096, rs1110350, rs12153720, rs4843458, rs1401795	AC027128.1, ITGA1, SLIT3	49	2	46.16	REAC:R-HSA-422475	Axon guidance	AC027128.1, ITGA1	0.0465182
Disease signature 464	GSA-rs2017143, rs847622, rs4896307, rs1485534, rs7950336	SKI, DYSF, AC023538.1, PHF21A	48	2	44.55	GO:0055001	muscle cell development	SKI, DYSF	0.0479581
Disease signature 1074	GSA-rs2017143, rs847622, rs4896307, rs7950336, GSA-rs35136666	SKI, DYSF, PHF21A, AC005703.4	51	3	31.73	GO:0055001	muscle cell development	SKI, DYSF	0.0479581
Disease signature 1068	rs6889348, GSA-rs7817160, rs12225758, rs1558508, rs17101923	YTHDC2, AC107918.6, DSCAML1, ANO2, AC090673.1, HMGA2	50	3	30.97	GO:0051851	modulation by host of symbiont process	YTHDC2, ANO2	0.0488106

### Sheet: FatigueCohort PathwayEnrichment
Disease signature	SNPs in Disease signature	Genes in Disease siganture	Case count	Control count	Risk ratio	Annotation term (GO, Reactome, WikiPathways)	Annotation term description	Genes with annotation	p value
Disease signature 635	GSA-rs7549171, GSA-rs6706988;rs6706988, rs55927721, rs10039844, GSA-rs115537417	ZBTB41, UGT1A10, UGT1A8, AC107214.2, SYN3	42	1	80.2	WP:WP1604	Codeine and morphine metabolism	['UGT1A10', 'UGT1A8']	8.2474e-05
Disease signature 1335	GSA-rs7549171, GSA-rs6706988;rs6706988, rs10039844, GSA-rs115537417, rs17702926	ZBTB41, UGT1A10, UGT1A8, SYN3, AL024495.1	45	2	42.96	WP:WP1604	Codeine and morphine metabolism	['UGT1A10', 'UGT1A8']	8.2474e-05
Disease signature 1139	GSA-rs76328678, rs1039938, rs2045565, rs10500396, rs3786454	NLGN1, GRID2, AC010601.1, DLGAP1	41	1	78.3	WP:WP4875	Disruption of postsynaptic signaling by CNV	['NLGN1', 'AC010601.1']	9.58003e-05
Disease signature 1138	GSA-rs76328678, rs1039938, rs74378919, GSA-rs2803189, rs948194	NLGN1, GRID2, BTF3P13, AL391840.1, SHANK2	41	1	77.86	REAC:R-HSA-6794361	Neurexins and neuroligins	['NLGN1', 'AL391840.1']	0.00010583
Disease signature 190	GSA-rs113592356, rs9823852, rs2850243	AL390719.1, TNIK, ATP8B1	38	12	6.007	GO:0030033	microvillus assembly	['AL390719.1', 'TNIK']	0.00014617
Disease signature 1431	rs9861883, rs4866569, rs240993, GSA-rs55655847, rs774294	AC092910.3, LINC01019, REV3L, AC100849.1, AC068880.2, USP10	45	2	42.92	REAC:R-HSA-110313	Translesion synthesis by Y family DNA polymerases bypasses lesions on DNA template	['LINC01019', 'REV3L']	0.000152766
Disease signature 122	GSA-rs10923066, rs78389218, rs7319164	PKN2-AS1, CACNA2D3, SGCG	40	12	6.357	WP:WP2118	Arrhythmogenic right ventricular cardiomyopathy	['CACNA2D3', 'SGCG']	0.000326713
Disease signature 1129	rs4949960, GSA-rs76328678, rs11057841, rs8049630, GSA-rs62048165	LINC01760, NLGN1, SCARB1, GRIN2A, AC040169.4, SLC38A8	41	1	78.37	REAC:R-HSA-6794361	Neurexins and neuroligins	['NLGN1', 'GRIN2A']	0.000476234
Disease signature 958	rs66541247, rs6882277, GSA-rs79087681, rs67374022, GSA-rs1858821	KALRN, EFNA5, TPST1, RFC5, LIMK2, PIK3IP1	42	1	79.86	REAC:R-HSA-2682334	EPH-Ephrin signaling	['KALRN', 'EFNA5', 'LIMK2']	0.000543411
Disease signature 966	rs66541247, rs6882277, GSA-rs79087681, rs67374022, GSA-rs2106294	KALRN, EFNA5, TPST1, RFC5, LIMK2	41	1	77.96	REAC:R-HSA-2682334	EPH-Ephrin signaling	['KALRN', 'EFNA5', 'LIMK2']	0.000543411
Disease signature 1140	GSA-rs76328678, rs310544, GSA-rs446769, rs12776774, rs1878556	NLGN1, VCAN, VCAN-AS1, LINC00595, AC012560.1, SLCO3A1	41	1	78.2	KEGG:04514	Cell adhesion molecules	['NLGN1', 'VCAN']	0.000698444
Disease signature 706	GSA-rs352276, rs7610071, GSA-rs2383122, rs1197682, rs9923763	AC069277.1, GRM7-AS3, CACNA1D, AL158077.2, SPTBN5, AC040168.1	41	1	78.21	REAC:R-HSA-375165	NCAM signaling for neurite out-growth	['GRM7-AS3', 'CACNA1D']	0.000793672
Disease signature 28	GSA-rs28737229, rs17160967, rs17179959	POR, AC090983.2, SNRPN	39	6	12.04	HP:0031099	Abnormal circulating inhibin level	['POR', 'AC090983.2']	0.00104177
Disease signature 670	rs6919324, rs2581857, rs11255731, rs8031551, rs9789222	OSTM1, HTR5A-AS1, GABRG3, GABRG3-AS1, AP005139.1	44	1	83.83	GO:0006821	chloride transport	['OSTM1', 'GABRG3']	0.00122605
Disease signature 834	GSA-rs10102733, rs4755910, rs12582146, GSA-rs750678, rs1019445	TSPAN18, SYT1, CHGA, PGPEP1	41	1	77.87	GO:0050433	regulation of catecholamine secretion	['SYT1', 'CHGA']	0.00147969
Disease signature 1340	rs9439507, rs11580989, rs74155214, rs36062024, GSA-rs7790168	MACF1, PLXNA2, AC093655.1, AC007003.1	41	1	77.63	GO:0050772	positive regulation of axonogenesis	['MACF1', 'PLXNA2']	0.00151553
Disease signature 1131	rs6587709, rs12023400, rs6718106, GSA-rs76328678, rs3898845	SMCP, RNU6-947P, AC104698.1, NLGN1, RELN	41	1	78.45	GO:2000310	regulation of NMDA receptor activity	['AC104698.1', 'NLGN1']	0.00162852
Disease signature 553	rs7682902, GSA-rs7766546, rs12705170, rs11255731, rs7978708	AC092440.1, HCRTR2, RELN, AC131009.1	41	0	779.5	GO:0050795	regulation of behavior	['AC092440.1', 'HCRTR2']	0.0017075
Disease signature 833	rs11983531, GSA-rs1105954, rs7123506, rs1019445, GSA-rs68043026	AC073901.1, DLGAP2, DLG2, PGPEP1, SLC24A3	41	1	77.96	REAC:R-HSA-6794361	Neurexins and neuroligins	['AC073901.1', 'DLGAP2']	0.00174036
Disease signature 1254	rs1560881, rs1152003, rs12778145, rs6505337, rs11879166	LINC01320, ZMIZ1-AS1, ASIC2, CACNA1A	45	2	42.92	KEGG:04742	Taste transduction	['ASIC2', 'CACNA1A']	0.00192991
Disease signature 719	rs1591148, rs2100078, GSA-rs62529156, rs11651755, rs949018	MEAF6P1, PTPRD, HNF1B, CDH2	41	1	77.87	GO:0031018	endocrine pancreas development	['HNF1B', 'CDH2']	0.00208445
Disease signature 1136	rs75104881, GSA-rs76328678, rs10947690, rs2303763, rs10411311	RPL37A, NLGN1, MDGA1, FBXO31	41	1	78.11	GO:0099560	synaptic membrane adhesion	['NLGN1', 'MDGA1']	0.00209445
Disease signature 883	rs2668054, rs57954141, rs10765101, rs955905, rs8123223	SLIT3, CCDC146, DOCK1, RBFOX1	46	2	43.96	REAC:R-HSA-373752	Netrin-1 signaling	['SLIT3', 'DOCK1']	0.00229655
Disease signature 533	rs115565474, rs10052124, GSA-rs10869219, rs75971125, GSA-rs1171098	AC069439.2, MAPK9, PIP5K1B, AC090409.2, CABP5	45	1	86.34	WP:WP363	Wnt signaling pathway	['AC069439.2', 'MAPK9']	0.00239047
Disease signature 1055	rs67350169, GSA-rs79679468, rs1880916, rs2040192, rs11881652	PBX1, RNU6-1312P, PDE11A, EPB41L3, CHCHD2P3	41	1	77.85	KEGG:04934	Cushing syndrome	['PBX1', 'PDE11A']	0.00244455
Disease signature 858	rs62178525, rs962060, rs57954141, rs7804476, rs2972110	SCN1A-AS1, SCN9A, CCDC146, VPS50, CNTNAP2	42	1	80.19	GO:0019226	transmission of nerve impulse	['SCN9A', 'CNTNAP2']	0.00245822
Disease signature 563	rs1591148, rs11017515, rs959728, rs3784711, rs4390566	MIR378C, PRKCH, MAP2K5, FAM169B	41	0	778.7	WP:WP2261	Glioblastoma signaling pathways	['PRKCH', 'MAP2K5']	0.00246976
Disease signature 479	rs9386625, rs915267, rs17801265, GSA-rs9510622, rs34441607	PDSS2, AL355597.1, CACNA1C, SGCG	41	0	775.8	WP:WP2118	Arrhythmogenic right ventricular cardiomyopathy	['AL355597.1', 'CACNA1C']	0.00292306
Disease signature 1120	rs2407068, rs10499134, rs7011240, rs4303401, rs12905004	AC025175.1, TRMT11, TRAPPC9, AL079307.1, TMED3	45	2	42.83	GO:0006888	endoplasmic reticulum to Golgi vesicle-mediated transport	['TRMT11', 'TRAPPC9']	0.00292839
Disease signature 494	rs10440371, GSA-rs73698940, GSA-rs13239605, rs75509222, rs4820946	GRID2, HAUS6P1, CNTNAP2, AC005005.1	41	0	773.4	GO:1901890	positive regulation of cell junction assembly	['GRID2', 'CNTNAP2']	0.0029872
Disease signature 944	rs9870651, GSA-rs17148873, rs12264222, rs11824629, rs9315921	ADCY5, SETX, SLIT1, GUCY1A2	41	1	76.95	WP:WP4222	Phosphodiesterases in neuronal function	['ADCY5', 'GUCY1A2']	0.00371907
Disease signature 945	rs9870651, GSA-rs17148873, rs12264222, rs11824629, rs346601	ADCY5, SETX, SLIT1, GUCY1A2	41	1	76.78	WP:WP4222	Phosphodiesterases in neuronal function	['ADCY5', 'GUCY1A2']	0.00371907
Disease signature 890	rs6695015, rs342903, rs10110395, rs16915946, rs12325881	LINC01675, PLSCR5, MYOM2, LINC00535, PITPNC1	41	1	76.54	GO:0015914	phospholipid transport	['PLSCR5', 'LINC00535']	0.0042906
Disease signature 143	rs77924030, rs538107, rs7267054	CSMD1, CDON, RRBP1	39	12	6.193	WP:WP2858	Ectoderm differentiation	['CDON', 'RRBP1']	0.00442601
Disease signature 1344	rs74155214, rs10456137, GSA-rs16936133, rs8055404, rs16982218	PLXNA2, AL022099.1, RBFOX1, STX16-NPEPL1, STX16	41	1	78.05	WP:WP2858	Ectoderm differentiation	['PLXNA2', 'STX16-NPEPL1']	0.00442601
Disease signature 551	GSA-rs6429041, rs826687, rs6583335, rs1560160, rs7978708	RYR2, LIMS1, PIGX, NRROS, CD180, AC131009.1	41	0	778.3	WP:WP4906	3q29 copy number variation syndrome	['PIGX', 'NRROS']	0.00445793
Disease signature 788	rs1891248, rs826687, rs6583335, rs1560160, rs1019445	RYR2, LIMS1, PIGX, NRROS, CD180, PGPEP1	41	1	77.68	WP:WP4906	3q29 copy number variation syndrome	['PIGX', 'NRROS']	0.00445793
Disease signature 1322	rs1891248, rs826687, rs6583335, rs1560160, rs17702926	RYR2, LIMS1, PIGX, NRROS, CD180, AL024495.1	41	1	77.77	WP:WP4906	3q29 copy number variation syndrome	['PIGX', 'NRROS']	0.00445793
Disease signature 103	rs11168284, GSA-rs7148107, rs8065782	AC121338.1, VDR, AL356800.1, AIPL1	38	11	6.576	KEGG:05207	Chemical carcinogenesis - receptor activation	['AC121338.1', 'VDR']	0.00465764
Disease signature 717	rs62251459, rs11248042, rs4713419, GSA-rs62529156, rs2173865	FRMD4B, CPLX1, MUC22, PTPRD, SHISA9	42	1	79.32	GO:0099537	trans-synaptic signaling	['CPLX1', 'PTPRD', 'SHISA9']	0.00474043
Disease signature 946	rs7682902, GSA-rs7766546, rs12705170, rs11255731, rs11824629	AC092440.1, HCRTR2, RELN, GUCY1A2	41	1	77.95	GO:0050795	regulation of behavior	['AC092440.1', 'HCRTR2']	0.00519805
Disease signature 165	rs13174269, GSA-rs72715247, rs948194	AC012629.1, LINGO2, SHANK2	41	13	5.983	GO:0007416	synapse assembly	['AC012629.1', 'LINGO2']	0.0053077
Disease signature 512	rs12564525, GSA-rs9864779, rs1126672, rs179661, rs9893620	CYP4A22, CYP4A22-AS1, AC092422.1, AP002026.1, ADH4, HS3ST3A1	42	0	792.5	REAC:R-HSA-211945	Phase I - Functionalization of compounds	['CYP4A22', 'AC092422.1']	0.0056501
Disease signature 524	rs10052124, rs7789699, GSA-rs13274960, rs11255731, rs35244672	MAPK9, PRKAG2, RPSAP74, AC092132.2	43	0	819.7	KEGG:04920	Adipocytokine signaling pathway	['MAPK9', 'PRKAG2']	0.00584794
Disease signature 1355	rs4309842, rs902996, rs55762690, rs197815, rs13052373	SH3PXD2A, AL035250.2, TIAM1	43	1	81.75	REAC:R-HSA-9013148	CDC42 GTPase cycle	['SH3PXD2A', 'AL035250.2']	0.00594631
Disease signature 1386	rs6533126, rs902996, rs55762690, rs197815, rs13052373	LINC02503, SH3PXD2A, AL035250.2, TIAM1	41	1	78.12	REAC:R-HSA-9013148	CDC42 GTPase cycle	['SH3PXD2A', 'AL035250.2']	0.00594631
Disease signature 395	seq-rs12653567, rs2119510, GSA-rs11624991, rs2572199	JAKMIP2, SHANK2, KCNK10, RYR3	41	5	15.62	REAC:R-HSA-5576891	Cardiac conduction	['KCNK10', 'RYR3']	0.00600248
Disease signature 396	seq-rs12653567, rs2119510, GSA-rs11624991, rs11072524	JAKMIP2, SHANK2, KCNK10, RYR3	41	5	15.64	REAC:R-HSA-5576891	Cardiac conduction	['KCNK10', 'RYR3']	0.00600248
Disease signature 417	GSA-rs2116764, rs2119510, GSA-rs11624991, rs2572199	JAKMIP2-AS1, JAKMIP2, SHANK2, KCNK10, RYR3	41	5	15.64	REAC:R-HSA-5576891	Cardiac conduction	['KCNK10', 'RYR3']	0.00600248
Disease signature 418	GSA-rs2116764, rs2119510, GSA-rs11624991, rs11072524	JAKMIP2-AS1, JAKMIP2, SHANK2, KCNK10, RYR3	41	5	15.65	REAC:R-HSA-5576891	Cardiac conduction	['KCNK10', 'RYR3']	0.00600248
Disease signature 439	GSA-rs7737054, rs2119510, GSA-rs11624991, rs2572199	JAKMIP2, SHANK2, KCNK10, RYR3	41	5	15.64	REAC:R-HSA-5576891	Cardiac conduction	['KCNK10', 'RYR3']	0.00600248
Disease signature 440	GSA-rs7737054, rs2119510, GSA-rs11624991, rs11072524	JAKMIP2, SHANK2, KCNK10, RYR3	41	5	15.66	REAC:R-HSA-5576891	Cardiac conduction	['KCNK10', 'RYR3']	0.00600248
Disease signature 1266	rs12649695, rs75246422, rs10792565, GSA-rs11624991, rs11072524	AC006840.1, AC113346.2, SHANK2, KCNK10, RYR3	42	1	80.43	REAC:R-HSA-5576891	Cardiac conduction	['AC113346.2', 'SHANK2']	0.00600248
Disease signature 1054	rs284191, GSA-rs79679468, rs1166987, rs2627239, GSA-rs2427715	TGFBR3, RNU6-1312P, ROBO2, AL449363.1, SLC2A12, AP006248.6, PDGFRL	41	1	78.11	GO:0060412	ventricular septum morphogenesis	['TGFBR3', 'ROBO2']	0.00640368
Disease signature 262	rs7833779, rs73362319, GSA-rs2239030, rs456784	AGO2, CACNA1C, GRIK1	41	3	26.02	KEGG:04724	Glutamatergic synapse	['CACNA1C', 'GRIK1']	0.0069639
Disease signature 278	rs6743006, rs4626512, rs12151280, GSA-rs16991717	AC013402.1, PANTR1, PAXBP1P1, ZNF540, ZNF571, ZNF571-AS1, SYN3	42	4	19.93	KEGG:05168	Herpes simplex virus 1 infection	['PAXBP1P1', 'ZNF540']	0.00764396
Disease signature 1428	rs1216878, rs4726084, GSA-rs55655847, rs4787926, rs67237947	AL357055.2, PRKAG2, AC100849.1, AC068880.2, PIEZO1	45	2	42.85	HP:0007430	Generalized edema	['AL357055.2', 'PRKAG2']	0.00769555
Disease signature 1429	rs1216878, rs10277859, GSA-rs55655847, rs4787926, rs67237947	AL357055.2, PRKAG2, AC100849.1, AC068880.2, PIEZO1	45	2	43.01	HP:0007430	Generalized edema	['AL357055.2', 'PRKAG2']	0.00769555
Disease signature 1123	rs1867805, GSA-rs76328678, GSA-rs4979393, rs4748945, rs4766312	CTNNA2, NLGN1, WHRN, KIAA1217, AC005906.2	41	0	782.6	WP:WP2858	Ectoderm differentiation	['CTNNA2', 'NLGN1']	0.00885202
Disease signature 655	rs2297859, GSA-rs10817976, GSA-rs75781858, rs2001834, rs1365591	ACTN2, ASTN2, KLF12, FOXN3, GABRB3	42	1	80.21	REAC:R-HSA-112314	Neurotransmitter receptors and postsynaptic signal transmission	['ACTN2', 'GABRB3']	0.00886445
Disease signature 692	rs2581857, rs16929132, rs567806, rs10426712, GSA-rs460917	HTR5A-AS1, LMNTD1, S1PR4, WDR87, GRIK1	41	1	77.7	KEGG:04080	Neuroactive ligand-receptor interaction	['S1PR4', 'GRIK1']	0.0100302
Disease signature 693	rs2581857, GSA-rs6487497, rs567806, rs10426712, GSA-rs460917	HTR5A-AS1, LMNTD1, S1PR4, WDR87, GRIK1	41	1	77.53	KEGG:04080	Neuroactive ligand-receptor interaction	['S1PR4', 'GRIK1']	0.0100302
Disease signature 694	rs2581857, GSA-rs12314931, rs567806, rs10426712, GSA-rs460917	HTR5A-AS1, LMNTD1, S1PR4, WDR87, GRIK1	41	1	77.53	KEGG:04080	Neuroactive ligand-receptor interaction	['S1PR4', 'GRIK1']	0.0100302
Disease signature 695	rs2581857, GSA-rs6487505, rs567806, rs10426712, GSA-rs460917	HTR5A-AS1, S1PR4, WDR87, GRIK1	41	1	77.7	KEGG:04080	Neuroactive ligand-receptor interaction	['S1PR4', 'GRIK1']	0.0100302
Disease signature 696	rs2581857, rs7977844, rs567806, rs10426712, GSA-rs460917	HTR5A-AS1, S1PR4, WDR87, GRIK1	41	1	77.7	KEGG:04080	Neuroactive ligand-receptor interaction	['S1PR4', 'GRIK1']	0.0100302
Disease signature 697	rs2581857, GSA-rs7968172, rs567806, rs10426712, GSA-rs460917	HTR5A-AS1, LMNTD1, S1PR4, WDR87, GRIK1	41	1	77.62	KEGG:04080	Neuroactive ligand-receptor interaction	['S1PR4', 'GRIK1']	0.0100302
Disease signature 698	rs2581857, GSA-rs1397603, rs567806, rs10426712, GSA-rs460917	HTR5A-AS1, S1PR4, WDR87, GRIK1	41	1	77.7	KEGG:04080	Neuroactive ligand-receptor interaction	['S1PR4', 'GRIK1']	0.0100302
Disease signature 1373	rs859637, rs2849565, rs7942314, rs4775309, rs197815	SLC25A38P1, PRKN, OR5AK1P, RORA, AL035250.2	41	1	77.96	GO:0010906	regulation of glucose metabolic process	['PRKN', 'RORA']	0.0101686
Disease signature 968	GSA-rs79087681, rs7823625, rs7897619, rs2066690, rs1639150	TPST1, MSR1, LIPA, IFIT3, DLEU1, TRAP1	41	1	78.21	GO:0034381	plasma lipoprotein particle clearance	['MSR1', 'LIPA']	0.0107366
Disease signature 910	rs4652795, rs62107423, GSA-rs76854074, rs7744813, rs11879166	NMNAT2, SNTG2, AC016908.1, KCNQ5, CACNA1A	42	1	79.77	KEGG:04725	Cholinergic synapse	['AC016908.1', 'KCNQ5']	0.0112994
Disease signature 1046	rs4652795, rs62107423, GSA-rs79679468, rs7744813, rs11879166	NMNAT2, SNTG2, RNU6-1312P, KCNQ5, CACNA1A	42	1	79.69	KEGG:04725	Cholinergic synapse	['KCNQ5', 'CACNA1A']	0.0112994
Disease signature 1121	rs2407068, rs7011240, rs4303401, rs7144722, rs12905004	AC025175.1, TRAPPC9, AL079307.1, SYNE2, TMED3	45	2	42.83	REAC:R-HSA-199977	ER to Golgi Anterograde Transport	['AC025175.1', 'AL079307.1']	0.0115771
Disease signature 658	rs4073397, rs437204, rs224308, GSA-rs75781858, rs3917172	AC104794.3, AC024579.1, EGR2, KLF12, TGFB3, IFT43	41	1	77.96	KEGG:05161	Hepatitis B	['AC104794.3', 'EGR2']	0.0119915
Disease signature 1220	rs4073397, rs437204, rs224308, rs12778145, rs3917172	AC104794.3, AC024579.1, EGR2, ZMIZ1-AS1, TGFB3, IFT43	41	1	77.87	KEGG:05161	Hepatitis B	['AC104794.3', 'EGR2']	0.0119915
Disease signature 1289	rs4073397, GSA-rs76730390, rs437204, rs224308, rs3917172	AC104794.3, TNS1, AC024579.1, EGR2, TGFB3, IFT43	41	0	777.9	KEGG:05161	Hepatitis B	['TNS1', 'AC024579.1']	0.0119915
Disease signature 1377	rs4073397, rs437204, rs224308, rs3917172, rs197815	AC104794.3, AC024579.1, EGR2, TGFB3, IFT43, AL035250.2	41	1	77.96	KEGG:05161	Hepatitis B	['AC104794.3', 'AC024579.1']	0.0119915
Disease signature 1388	rs3764935, rs465899, rs2021720, rs11158614, rs197815	IQGAP2, AC008575.1, APC, AL035250.2	41	1	78.04	KEGG:04810	Regulation of actin cytoskeleton	['IQGAP2', 'AC008575.1']	0.0130963
Disease signature 1389	rs3764935, rs465899, rs2021719, rs11158614, rs197815	IQGAP2, AC008575.1, APC, AL035250.2	41	1	77.96	KEGG:04810	Regulation of actin cytoskeleton	['IQGAP2', 'AC008575.1']	0.0130963
Disease signature 534	rs12472201, rs6977174, rs2284216, rs11169873, rs7192546	NABP1, AC004879.1, CRHR2, CACNG3	41	0	783.7	GO:0050806	positive regulation of synaptic transmission	['AC004879.1', 'CRHR2']	0.0133356
Disease signature 1316	rs12472201, rs6977174, rs2284216, rs7192546, rs17702926	NABP1, AC004879.1, CRHR2, CACNG3, AL024495.1	42	1	80.29	GO:0050806	positive regulation of synaptic transmission	['AC004879.1', 'CRHR2']	0.0133356
Disease signature 989	rs57050685, rs6993927, rs2032887, GSA-rs2269015, rs2833124	ROBO2, SFRP1, CCL25, PCSK2, KRTAP7-1	42	1	79.69	GO:0040013	negative regulation of locomotion	['ROBO2', 'SFRP1', 'CCL25']	0.0136067
Disease signature 197	rs1744663, rs9823852, GSA-rs13170493	AC093423.3, TNIK, CDH18	41	13	6.01	WP:WP5087	Malignant pleural mesothelioma	['AC093423.3', 'TNIK']	0.0143383
Disease signature 134	rs1938523, rs353644, rs7267054	ANK3, CD44, RRBP1	39	10	7.433	KEGG:05205	Proteoglycans in cancer	['ANK3', 'CD44']	0.0148217
Disease signature 52	rs2483060, rs4144609, rs66715168	SRGAP2, ZWINT, ASIC2	38	9	8.046	REAC:R-HSA-5663220	RHO GTPases Activate Formins	['SRGAP2', 'ZWINT']	0.0159536
Disease signature 327	GSA-rs17130285, rs12303266, GSA-rs10849798, GSA-rs1319281	PKN2-AS1, PPM1H, SPPL3, LINC00598	38	4	18.14	GO:0006470	protein dephosphorylation	['PPM1H', 'SPPL3']	0.0159971
Disease signature 287	rs10455248, rs450691, rs948194, GSA-rs10849808	RIMS1, PIP5K1P2, SHANK2, SPPL3	39	4	18.61	REAC:R-HSA-112316	Neuronal System	['RIMS1', 'SHANK2']	0.0164517
Disease signature 322	rs10455248, rs450691, rs948194, GSA-rs10849798	RIMS1, PIP5K1P2, SHANK2, SPPL3	39	4	18.63	REAC:R-HSA-112316	Neuronal System	['RIMS1', 'SHANK2']	0.0164517
Disease signature 575	rs12737855, rs6945852, rs10789889, rs4390566, rs2837693	NFASC, AC104843.2, AP003063.1, FAM169B, DSCAM	44	1	83.08	GO:0007411	axon guidance	['NFASC', 'AC104843.2']	0.0165159
Disease signature 347	rs7788183, GSA-rs2682295, GSA-rs16961800, rs289717	DGKB, KRT8, U91319.1, CETP	41	4	19.53	GO:0006638	neutral lipid metabolic process	['DGKB', 'U91319.1']	0.0171747
Disease signature 362	rs7788183, GSA-rs2682295, GSA-rs7203476, rs289717	DGKB, KRT8, U91319.1, CETP	41	4	19.53	GO:0006638	neutral lipid metabolic process	['DGKB', 'U91319.1']	0.0171747
Disease signature 225	rs17733147, GSA-rs4271056, rs7205986, rs5753632	NCKAP5, FTO, EIF4ENIF1, DRG1	38	2	36.05	GO:0061157	mRNA destabilization	['FTO', 'EIF4ENIF1']	0.0179373
Disease signature 351	rs264692, rs2061174, GSA-rs16961800, rs9607149	MAGI1-AS1, MAGI1-IT1, MAGI1, AC009264.1, CHRM2, U91319.1	39	4	18.58	KEGG:04151	PI3K-Akt signaling pathway	['MAGI1', 'AC009264.1']	0.0186588
Disease signature 366	rs264692, rs2061174, GSA-rs7203476, rs9607149	MAGI1-AS1, MAGI1-IT1, MAGI1, AC009264.1, CHRM2, U91319.1	39	4	18.58	KEGG:04151	PI3K-Akt signaling pathway	['MAGI1', 'AC009264.1']	0.0186588
Disease signature 1349	rs10754417, rs7301016, rs664351, rs58560942, rs197815	ZNF697, MON2, RBFOX1, WWOX, AL035250.2	47	1	90.06	REAC:R-HSA-212436	Generic Transcription Pathway	['ZNF697', 'RBFOX1', 'WWOX']	0.0188428
Disease signature 1413	rs10754417, rs11174557, rs664351, rs58560942, rs197815	ZNF697, MON2, RBFOX1, WWOX, AL035250.2	45	2	42.96	REAC:R-HSA-212436	Generic Transcription Pathway	['ZNF697', 'RBFOX1', 'WWOX']	0.0188428
Disease signature 690	rs2010963, rs60020363, rs2581857, rs62501696, rs2880848	AL136131.3, VEGFA, RIMS1, HTR5A-AS1, AC009623.1, CYP4F34P	41	1	78.44	GO:0048639	positive regulation of developmental growth	['AL136131.3', 'VEGFA']	0.0188449
Disease signature 582	GSA-rs12044570, rs888781, rs645267, rs4390566, rs7227276	GORAB-AS1, SLIT3, FAM169B, LAMA1	43	1	81.46	GO:0007411	axon guidance	['SLIT3', 'FAM169B']	0.0191797
Disease signature 1108	rs2523006, rs10792565, rs4303401, GSA-rs11624991, rs11072524	DOCK4, SHANK2, AL079307.1, KCNK10, RYR3	43	1	82	REAC:R-HSA-5576891	Cardiac conduction	['AL079307.1', 'KCNK10']	0.0195666
Disease signature 618	rs58533146, rs11745637, rs513349, GSA-rs77279324, rs9548943	MYO10, GGNBP1, BAK1, RNU6-1271P, CDKN2AIPNLP3	43	1	81.39	KEGG:05130	Pathogenic Escherichia coli infection	['MYO10', 'BAK1']	0.0200875
Disease signature 160	rs1744663, GSA-rs13170493, GSA-rs72715247	AC093423.3, CDH18, LINGO2	38	12	6.034	GO:0034329	cell junction assembly	['AC093423.3', 'CDH18']	0.0212553
Disease signature 529	rs2017802, rs13177274, rs10052124, rs802786, rs7844704	AC079160.1, AC026403.1, MAPK9, RELN, CCDC26	41	0	780.7	KEGG:05017	Spinocerebellar ataxia	['AC079160.1', 'AC026403.1']	0.0231507
Disease signature 1144	rs7571542, GSA-rs76328678, rs6789946, GSA-rs13219291, rs12922740	NLGN1, LINC00578, TIAM2, AC009161.2	46	2	44.15	GO:0051962	positive regulation of nervous system development	['NLGN1', 'TIAM2']	0.0257747
Disease signature 936	rs7423034, rs2248047, rs16912979, rs11824629, rs61946898	CSRNP3, AL356277.3, AC104389.4, HBG2, HBE1, GUCY1A2, TPTE2P6, AL359538.1	43	1	81.57	REAC:R-HSA-109582	Hemostasis	['AL356277.3', 'AC104389.4']	0.0271136
Disease signature 1343	rs74155214, rs7690593, rs535083, GSA-rs7017538, rs11235712	PLXNA2, SNORA75B, RASGRF2, P2RY6	41	1	78.46	GO:0051336	regulation of hydrolase activity	['PLXNA2', 'RASGRF2', 'P2RY6']	0.0290145
Disease signature 1263	rs12649695, rs1864213, rs2268412, rs6573309, GSA-rs4989814	AC006840.1, SLC1A3, MDFI, AL160237.1, PTPRS	43	1	81.75	REAC:R-HSA-112316	Neuronal System	['AC006840.1', 'MDFI']	0.0315325
Disease signature 872	rs57954141, rs2930353, rs4757595, rs28493229, rs6097980	CCDC146, CSMD1, DKK3, ITPKC, DOK5	41	1	78.2	GO:0046165	alcohol biosynthetic process	['DKK3', 'ITPKC']	0.0317621
Disease signature 1177	rs13007560, GSA-rs116450859, rs736825, rs2100987, rs7278737	LINC01320, LINC01102, HOXC4, HOXC6, AC012531.3, AC012531.2, SMTNL2, AP001347.1, LIPI	41	1	76.92	GO:0009952	anterior/posterior pattern specification	['HOXC4', 'HOXC6']	0.0322599
Disease signature 1215	rs9446827, rs12778145, rs226349, rs7166444, rs13044386	KCNQ5, ZMIZ1-AS1, AC005252.4, UNC13C, PLCB4	42	1	79.86	KEGG:04725	Cholinergic synapse	['KCNQ5', 'UNC13C']	0.0355933
Disease signature 1147	GSA-rs6673771, GSA-rs76328678, GSA-rs2191174, rs12427864, rs10047855	NLGN1, LINC02359, CRYL1, KCNH5	45	2	43.01	REAC:R-HSA-112316	Neuronal System	['NLGN1', 'KCNH5']	0.036106
Disease signature 132	rs994505, rs17224037, rs7267054	AC018706.1, MRPS35, RRBP1	38	8	9.116	GO:0006412	translation	['AC018706.1', 'MRPS35']	0.0413957
Disease signature 140	rs4861884, rs17224037, rs7267054	AC104803.1, MRPS35, RRBP1	40	12	6.344	GO:0006412	translation	['AC104803.1', 'MRPS35']	0.0413957
Disease signature 221	rs4863172, rs16892477, GSA-rs1167767, rs10773250	PRKN, GABBR2, AC007368.1	39	2	37	HP:0025269	Panic attack	['PRKN', 'GABBR2']	0.0416579
Disease signature 237	rs77444875, GSA-rs7662289, rs10258071, rs8063932	C1orf87, GRID2, AC105052.5, WWOX	42	3	26.4	HP:0000640	Gaze-evoked nystagmus	['GRID2', 'AC105052.5']	0.0424954
Disease signature 338	rs10940659, GSA-rs10849798, GSA-rs75840962, rs6046168	PDE4D, SPPL3, SLC24A3	43	5	16.35	GO:0050852	T cell receptor signaling pathway	['PDE4D', 'SPPL3']	0.0452521
Disease signature 342	rs10940659, GSA-rs10849798, GSA-rs79304560, rs6046168	PDE4D, SPPL3, SLC24A3	42	5	15.99	GO:0050852	T cell receptor signaling pathway	['PDE4D', 'SPPL3']	0.0452521
Disease signature 220	rs73212645, rs4863172, rs10235694, GSA-rs2832484	C4orf50, ADAM22, GRIK1	39	2	37.23	GO:0007417	central nervous system development	['ADAM22', 'GRIK1']	0.0458016
Disease signature 835	GSA-rs1026399, rs55872807, rs12922740, rs9928439, rs1019445	GUCY1A2, LINC02393, AC009161.2, CDH13, PGPEP1	41	1	78.01	GO:0019932	second-messenger-mediated signaling	['GUCY1A2', 'AC009161.2']	0.047239
Disease signature 648	rs2992756, rs2651860, GSA-rs7721873, rs60258003, rs1034988	KLHDC7A, RXRG, LINC02223, MAML2, AP000779.1, RBFOX1	41	1	77.93	REAC:R-HSA-212436	Generic Transcription Pathway	['RXRG', 'MAML2', 'AP000779.1']	0.0492813
Disease signature 1295	rs2992756, rs2651860, GSA-rs76730390, rs60258003, rs1034988	KLHDC7A, RXRG, TNS1, MAML2, AP000779.1, RBFOX1	41	1	77.85	REAC:R-HSA-212436	Generic Transcription Pathway	['RXRG', 'MAML2', 'AP000779.1']	0.0492813
Disease signature 957	rs2645065, rs6758060, GSA-rs79087681, rs7963799, rs1894252	MORN1, CAMKMT, TPST1, ST8SIA1, IGLV10-54	42	1	79.45	REAC:R-HSA-597592	Post-translational protein modification	['CAMKMT', 'TPST1', 'ST8SIA1']	0.0495253
