## Supplementary File 4 for "Genetic Risk Factors for Severe and Fatigue Dominant Long COVID and Commonalities with ME/CFS Identified by Combinatorial Analysis"

### Sheet: Data Description
# List of disease signatures that are correlated with symptom-based scores such as increase in respiratory, fatigue or mental health change scores prior to and after COVID.
# The statistical significance of the association of the fatigue, respiratory and mental health change scores to disease signatures were calculated using two-sided Mann-Whitney U test for the associated long COVID cases compared against the rest of the case population.
Column name	Description
Disease signature	Severe Cohort Disease signature number. Disease signatures correlated with Fatigue change scores are highlighted in yellow, Respiratory change correlations are highlighted in green and Mental health change correlations are highlighted in blue.
SNPs in Disease signature	List of SNPs in disease signature
Genes in Disease siganture (RF scored genes shown in bold)	Genes mapped to SNPs in disease signature
Fatigue Change (two-sided p-value)	p value for Disease signature association with Fatigue change score before multiple testing correction
Respiratory Change (two-sided p-value)	p value for Disease signature association with Respiratory change score before multiple testing correction
Mental Health Change (two-sided p-value)	p value for Disease signature association with Mental Health change score before multiple testing correction

### Sheet: Disease signature-SymptomScore
Disease signature	SNPs in Disease signature	Genes in Disease signature (RF scored genes shown in bold)	Fatigue Change (two-sided p-value)	Respiratory Change (two-sided p-value)	Mental Health Change (two-sided p-value)
Disease signature 1011	rs1569746 rs13324313 GSA-rs58438895 rs9788245 rs28460885	FYB2 RBMS3 CCDC146 LNCOG ATP8B4	0.00704492	0.152025	0.332532
Disease signature 940	rs1569746 rs13324313 GSA-rs1109968 rs9788245 rs28460885	FYB2 RBMS3 CCDC146 LNCOG ATP8B4	0.00704492	0.152025	0.332532
Disease signature 972	GSA-rs78939910 rs6695015 rs11128347 rs4875928 rs2120223	AC098484.3 C1orf50 LINC01675 PDZRN3 MYOM2 BCAS3	0.0102205	0.111334	0.855054
Disease signature 79	GSA-rs4357392 rs1250546 rs1019445	ZMIZ1 PGPEP1	0.0155339	0.27831	0.665095
Disease signature 695	rs6695015 rs11128347 rs4875928 GSA-rs10811009 rs2120223	LINC01675 PDZRN3 MYOM2 BCAS3	0.0184463	0.124692	0.578046
Disease signature 135	rs13433682 rs2015190 rs10146040 rs115758894	NAALADL2 DGLUCY TCF4-AS1 TCF4	0.0236077	0.915204	0.260916
Disease signature 723	rs427037 rs1177952 rs12828464 rs8098279 rs8091293	CNTNAP2 CPLX4 LINC02582	0.0238111	0.985684	0.391764
Disease signature 76	GSA-rs4357392 rs2802372 rs1019445	ZMIZ1 PGPEP1	0.0296298	0.440735	0.581323
Disease signature 69	GSA-rs4357392 rs7403706 rs1019445	ARNT2 PGPEP1	0.0327317	0.710526	0.0830014
Disease signature 1090	rs2500097 rs7531501 rs296759 GSA-rs68122299 GSA-rs35136666	RGL1 SLC35F3 AQP6 SLC8A3 AC005703.4	0.0378803	0.783051	0.619198
Disease signature 786	GSA-rs116450859 GSA-rs6855392 rs6466807 rs3781788 rs3111331	LINC01102 AC084741.1 RN7SKP277 MMP20 VN1R2	0.0459082	0.959931	0.659731
Disease signature 486	rs808925 rs4862073 rs11745637 rs7823625 rs11618460	ESYT3 TENM3 MYO10 MSR1 OLFM4	0.0462557	0.651198	0.28547
Disease signature 663	rs6428948 rs13107434 rs10766134 GSA-rs75038170 rs405103	ERO1B GPR137B SPON1 SGCG AC013565.1	0.396737	5.44347e-05	0.208348
Disease signature 183	rs12623781 rs3775290 rs516743 rs11854184	AC009301.1 TLR3 DISC1FP1 SECISBP2L	0.121273	0.00615907	0.625675
Disease signature 613	rs56793965 rs13216351 rs11532668 rs13280179 rs17106075	AC016743.1 OXR1 GUCY1A2	0.0952798	0.0090517	0.455343
Disease signature 884	rs61736044 rs2302445 rs2156850 GSA-rs12589587 GSA-rs2269015	TENM3 NOM1 SCN2B DGLUCY PCSK2	0.108771	0.0121402	0.343967
Disease signature 885	rs61736044 rs12919 rs2156850 GSA-rs12589587 GSA-rs2269015	TENM3 NOM1 SCN2B DGLUCY PCSK2	0.108771	0.0121402	0.343967
Disease signature 1139	rs10866290 GSA-rs2073925 rs35112391 rs2346943 rs17771175	CYP4V2 GBGT1 AL162417.1 LINC01498 RBFOX1	0.146356	0.0121821	0.400748
Disease signature 568	GSA-rs72875069 rs13216351 GSA-rs72715247 rs2024464 rs4759440	CTAGE14P LINGO2 ADAMTS14 AC026336.2	0.161769	0.0165947	0.731136
Disease signature 40	GSA-rs13229505 rs16937032 rs7173996	MTERF1 ZMIZ1 AC108457.1	0.188621	0.01752	0.637809
Disease signature 87	rs3763759 GSA-rs12933542 rs1019445	GLRX3 SHISA9 PGPEP1	0.23134	0.0175918	0.579817
Disease signature 722	rs1350246 rs13216351 rs9918506 rs296759 rs8098279	ADGRL3 AC004852.2 AQP6 CPLX4	0.30545	0.0199652	0.257176
Disease signature 567	GSA-rs72875069 rs33389 rs13216351 GSA-rs72715247 rs4759440	CTAGE14P NR3C1 LINGO2 AC026336.2	0.403642	0.0241271	0.699325
Disease signature 66	rs71459999 GSA-rs12933542 rs115758894	PLEKHG6 SHISA9 TCF4-AS1 TCF4	0.218421	0.0254765	0.987992
Disease signature 546	rs7568449 rs3856584 GSA-rs72715247 rs6480971 rs10416527	ASNSD1 LINC02005 LINGO2 AC245128.2	0.893228	0.0397071	0.771316
Disease signature 1037	rs2075537 rs6716743 rs61972918 GSA-rs230437 rs10852714	D2HGDH RF00402 OR3A3	0.613021	0.0444767	0.335633
Disease signature 445	rs1562319 GSA-rs7095819 rs10766134 rs4356241 rs10784762	MGMT SPON1 ETS1 AC127894.1	0.795732	0.0450507	0.18071
Disease signature 130	exm2266559 GSA-rs2340378 rs115758894 rs4811800	AC002463.1 LMNTD1 TCF4-AS1 TCF4 AL157414.2	0.340043	0.0483377	0.70169
Disease signature 950	rs1371110 rs7006666 rs7161917 rs152654 rs5880	AC013265.1 AC022832.2 GCNT3 C16orf78 CETP	0.902253	0.99214	0.00525798
Disease signature 256	rs250905 GSA-rs2333016 rs729533 GSA-rs2269015	AC006037.1 ZFYVE1 RBFOX1 PCSK2	0.720612	0.966875	0.0183638
Disease signature 414	rs1371110 GSA-rs2127657 rs7006666 rs7092582 rs7161917	AC013265.1 RF00026 AC022832.2 GCNT3	0.502727	0.0294898	0.0197646
Disease signature 469	rs7707921 rs1485534 GSA-rs7857348 GSA-rs10984922 rs1651014	ATG10 AC023538.1 AL391117.1 CDK5RAP2	0.199639	0.220772	0.0243787
Disease signature 925	rs62277850 rs4697213 GSA-rs1109968 rs61946892 rs2240668	AC097662.1 COL4A3 KCNIP4 CCDC146 AL157770.1 SRL	0.345865	0.162173	0.0308543
Disease signature 993	rs62277850 rs4697213 GSA-rs58438895 rs61946892 rs2240668	AC097662.1 COL4A3 KCNIP4 CCDC146 AL157770.1 SRL	0.345865	0.162173	0.0308543
Disease signature 267	GSA-rs10864570 GSA-rs9262616 rs10793569 GSA-rs2269015	HCG22 TMEM72 TMEM72-AS1 PCSK2	0.9907	0.375453	0.0320233
Disease signature 838	rs62104494 rs986019 rs76493570 rs1482224 rs2173865	LINC01250 ARHGEF33 MORN2 MARCH8 AP003038.1 SHISA9	0.136635	0.866864	0.0388709
Disease signature 651	rs7578734 GSA-rs10933971 rs10224537 rs2618516 GSA-rs75038170	FTH1P6 DNAH11 SPON1 SGCG	0.221717	0.600955	0.0394792
Disease signature 1187	rs1922071 rs16929920 rs7300070 rs12870187 rs2357401	NKAIN3 SOX5	0.216791	0.800455	0.0435293
